## Supplementary Table 1 for "CaPri: Bayesian Mendelian randomization for joint estimation of causal and pleiotropic effects"

### Sheet: allresults_summary
Table S1. Summary of simulation results. Each simulation setting included 100 replicates.
Total number of instruments	Proportion of variance in exposure explained by instruments (h2X)	Exposure GWAS sample size	Number of pleiotropic instruments	Causal effect (h2XY)	Pleiotropic effect (h2direct)	Confounding effect (h2UX = h2UY)	Outcome GWAS sample size	Proportion of simulation replicates with PP.causal > 0.95	Proportion of simulation replicates with PP.causal > 0.99	Proportion of simulation replicates with PP.causal < 0.05	Mean causal effect estimation error	Sensitivity for identifying pleiotropic instruments (PIP > 0.95)	Specificity for identifying pleiotropic instruments (PIP > 0.95)	Precision for identifying pleiotropic instruments (PIP > 0.95)	Sensitivity for identifying pleiotropic instruments (PIP > 0.99)	Specificity for identifying pleiotropic instruments (PIP > 0.99)	Precision for identifying pleiotropic instruments (PIP > 0.99)	Mean pleiotropic effect estimation error - CaPri	Proportion of simulation replicates with IVW P < 0.05	Proportion of simulation replicates with IVW (fixed effects) P < 0.05	Proportion of simulation replicates with simple median P < 0.05	Proportion of simulation replicates with weighted median P < 0.05	Proportion of simulation replicates with penalized weighted median P < 0.05	Proportion of simulation replicates with simple mode P < 0.05	Proportion of simulation replicates with weighted mode P < 0.05	Proportion of simulation replicates with MR Egger P < 0.05	Proportion of simulation replicates with MR PRESSO P < 0.05	Proportion of simulation replicates with IVW P < 0.01	Proportion of simulation replicates with IVW (fixed effects) P < 0.01	Proportion of simulation replicates with simple median P < 0.01	Proportion of simulation replicates with weighted median P < 0.01	Proportion of simulation replicates with penalized weighted median P < 0.01	Proportion of simulation replicates with simple mode P < 0.01	Proportion of simulation replicates with weighted mode P < 0.01	Proportion of simulation replicates with MR Egger P < 0.01	Proportion of simulation replicates with MR PRESSO P < 0.01	Mean causal effect estimation error - IVW	Mean causal effect estimation error - IVW (fixed effects)	Mean causal effect estimation error - simple median	Mean causal effect estimation error - weighted median	Mean causal effect estimation error - penalized weighted median	Mean causal effect estimation error - simple mode	Mean causal effect estimation error - weighted mode	Mean causal effect estimation error - MR Egger	Mean causal effect estimation error - MR PRESSO	Proportion of simulation replicates with MR Egger intercept P < 0.05	Proportion of simulation replicates with MR Egger intercept P < 0.01	Mean pleiotropic effect estimation error - MR Egger
20	0.1	50000	0	0	0.1	0.1	50000	0	0	1	5.06196e-06	NA	0.999	0	NA	1	NA	0.00174452	0.06	0.07	0.03	0.02	0.03	0	0	0.04	0.08	0.01	0.01	0	0	0	0	0	0	0.01	0.0110968	0.0110968	0.0133934	0.0146922	0.0155602	0.0233431	0.0247131	0.0110464	0.0109244	0.06	0.01	0.000886605
20	0.1	50000	5	0	0.1	0.1	50000	0	0	1	5.35131e-06	1	1	1	1	1	1	0.000687351	0.05	0.97	0.05	0.03	0.04	0.01	0.01	0.05	0.22	0.02	0.93	0	0	0	0	0	0.03	0.12	0.176953	0.176953	0.0186551	0.0156656	0.0161762	0.017669	0.0182239	0.178326	0.0926708	1	0.04	0.1055
20	0.1	50000	10	0	0.1	0.1	50000	0	0	1	4.34582e-06	1	1	1	1	1	1	0.000544011	0.02	0.86	0.12	0.05	0.06	0.03	0.03	0.07	0.22	0.01	0.82	0.02	0.01	0.01	0	0.01	0.03	0.06	0.151678	0.151678	0.0280455	0.022991	0.0214016	0.0191406	0.016851	0.146125	0.0747394	1	1	0.049999
20	0.1	50000	15	0	0.1	0.1	50000	0	0	1	5.32957e-06	1	1	1	1	1	1	0.000465454	0	0.83	0.21	0.1	0.05	1	0.44	0.09	0.05	0	0.79	0.12	0.02	0.01	1	0.27	0.04	0	0.107018	0.107018	0.0809416	0.0374133	0.0301287	1.10944	0.188485	0.10562	0.0457378	1	1	0.0203733
20	0.1	50000	20	0	0.1	0.1	50000	0	0	1	5.35157e-06	1	NA	1	1	NA	1	0.000422351	0	0.61	0.26	0.89	1	1	1	0.02	0	0	0.49	0.17	0.84	1	1	1	0	0	0.0358969	0.0358969	0.0534829	0.557642	0.852127	1.03424	0.909184	0.0109995	0.0358969	1	1	0.000425041
20	0.1	50000	0	0.01	0.1	0.1	50000	0.97	0.96	0.01	0.0113309	NA	0.9985	0	NA	1	NA	0.00168437	1	1	1	1	1	0.76	0.8	1	1	1	1	1	1	1	0.48	0.56	1	1	0.0106344	0.0106344	0.0142635	0.0153931	0.0164093	0.0243297	0.0251566	0.0105517	0.0106599	0.05	0.01	0.000882533
20	0.1	50000	5	0.01	0.1	0.1	50000	0.98	0.97	0	0.0116123	1	1	1	1	1	1	0.000878304	0.05	0.85	0.99	0.99	0.98	0.96	0.97	0.1	0.74	0.01	0.8	0.95	0.97	0.98	0.77	0.77	0.01	0.66	0.174862	0.174862	0.0172693	0.0149164	0.0158014	0.0171155	0.0172588	0.176242	0.0901576	1	0.04	0.104512
20	0.1	50000	10	0.01	0.1	0.1	50000	0.98	0.98	0	0.0113927	1	1	1	1	1	1	0.000615023	0.05	0.93	0.9	0.91	0.93	0.99	0.99	0.15	0.76	0.01	0.91	0.81	0.83	0.82	0.87	0.95	0.04	0.67	0.150003	0.150003	0.0276449	0.023518	0.0215004	0.0200412	0.0175674	0.144961	0.070361	1	1	0.0495199
20	0.1	50000	15	0.01	0.1	0.1	50000	0.99	0.98	0	0.0103302	1	1	1	1	1	1	0.000530096	0.01	0.86	0.76	0.74	0.75	1	0.51	0.2	0.57	0	0.8	0.66	0.55	0.57	1	0.4	0.06	0.28	0.10607	0.10607	0.0802817	0.0368594	0.0310592	1.09804	0.189303	0.104524	0.0456752	1	1	0.0201919
20	0.1	50000	20	0.01	0.1	0.1	50000	0.99	0.98	0	0.0100824	1	NA	1	1	NA	1	0.000458939	0	0.99	0.67	0.83	1	1	1	1	0	0	0.95	0.5	0.79	1	1	1	1	0	0.0363706	0.0363706	0.0527106	0.552483	0.865908	1.02319	0.910327	0.00996869	0.0363706	1	1	0.00045845
20	0.1	50000	0	0.05	0.1	0.1	50000	1	1	0	0.0106685	NA	0.999	0	NA	0.9995	0	0.00179444	1	1	1	1	1	1	1	1	1	1	1	1	1	1	1	1	1	1	0.0107063	0.0107063	0.0145114	0.015489	0.0167205	0.0234505	0.0243711	0.0106457	0.0106363	0.04	0.01	0.00090068
20	0.1	50000	5	0.05	0.1	0.1	50000	1	1	0	0.0183949	1	0.993333	0.980392	1	0.993333	0.980392	0.00183652	0.17	0.98	1	1	1	1	1	0.18	0.82	0.03	0.96	1	1	1	1	1	0.03	0.75	0.173092	0.173092	0.0177013	0.0160159	0.0168485	0.018592	0.0184048	0.174483	0.0857754	1	0.04	0.103332
20	0.1	50000	10	0.05	0.1	0.1	50000	1	1	0	0.011229	1	1	1	1	1	1	0.000730794	0.14	0.96	1	1	1	1	1	0.33	0.89	0.05	0.94	1	1	1	1	1	0.14	0.82	0.148448	0.148448	0.0279873	0.0239402	0.0217104	0.0198414	0.0180171	0.143425	0.067514	1	1	0.0489446
20	0.1	50000	15	0.05	0.1	0.1	50000	1	1	0	0.010345	1	1	1	1	1	1	0.000588574	0.09	0.97	0.99	0.96	1	1	0.68	0.47	0.9	0.01	0.96	0.99	0.93	0.98	1	0.61	0.22	0.69	0.104866	0.104866	0.080851	0.0504005	0.0391178	1.08046	0.269944	0.103417	0.0422577	1	1	0.019975
20	0.1	50000	20	0.05	0.1	0.1	50000	1	1	0	0.0100014	1	NA	1	1	NA	1	0.000531665	0	1	0.97	0.94	1	1	1	1	0	0	1	0.94	0.94	1	1	1	1	0	0.0361894	0.0361894	0.0529132	0.672241	0.840607	1.00933	0.917272	0.0100088	0.0361894	1	1	0.000531201
20	0.1	50000	0	0.1	0.1	0.1	50000	1	1	0	0.010753	NA	0.998	0	NA	0.9995	0	0.00191364	1	1	1	1	1	1	1	1	1	1	1	1	1	1	1	1	1	1	0.010817	0.010817	0.0142532	0.0151295	0.0159418	0.0228616	0.0224205	0.0107366	0.0108627	0.06	0.01	0.000917773
20	0.1	50000	5	0.1	0.1	0.1	50000	1	1	0	0.0304559	1	0.983333	0.952381	1	0.984	0.954198	0.00344864	0.21	0.92	1	1	1	1	1	0.25	0.84	0.14	0.91	1	1	1	1	1	0.15	0.82	0.171837	0.171837	0.0178734	0.0167555	0.0176038	0.0194462	0.019371	0.173236	0.0842033	1	0.04	0.102477
20	0.1	50000	10	0.1	0.1	0.1	50000	1	1	0	0.0113019	1	1	1	1	1	1	0.000836067	0.31	0.96	1	1	1	1	1	0.44	0.91	0.12	0.94	1	1	1	1	1	0.19	0.85	0.147263	0.147263	0.0291183	0.0259127	0.021827	0.0208437	0.0190312	0.142285	0.0622192	1	1	0.0485251
20	0.1	50000	15	0.1	0.1	0.1	50000	1	1	0	0.0105136	1	1	1	1	1	1	0.000651228	0.2	0.99	1	0.92	1	1	0.85	0.77	0.93	0.05	0.98	1	0.87	0.99	1	0.74	0.46	0.8	0.103972	0.103972	0.081111	0.085317	0.0511949	1.06688	0.376673	0.102624	0.0428374	1	1	0.0198176
20	0.1	50000	20	0.1	0.1	0.1	50000	1	1	0	0.0101772	1	NA	1	1	NA	1	0.000594948	0	1	1	0.95	1	1	1	1	0	0	1	1	0.94	1	1	1	1	0	0.0360663	0.0360663	0.0529542	0.761137	0.841017	1.00121	0.93064	0.0101875	0.0360663	1	1	0.000594432
20	0.1	50000	0	0.2	0.1	0.1	50000	1	1	0	0.0111048	NA	0.9965	0	NA	0.9995	0	0.00211988	1	1	1	1	1	1	1	1	1	1	1	1	1	1	1	1	1	1	0.0111637	0.0111637	0.0133949	0.0142704	0.0153599	0.0217203	0.0224651	0.011087	0.0112954	0.06	0.01	0.000951003
20	0.1	50000	5	0.2	0.1	0.1	50000	1	1	0	0.038807	1	0.973333	0.925926	1	0.973333	0.925926	0.00448571	0.48	0.99	1	1	1	1	1	0.48	0.85	0.2	0.98	1	1	1	1	1	0.21	0.82	0.170168	0.170168	0.0181355	0.0179307	0.0181005	0.0198787	0.0210592	0.171579	0.078404	1	0.04	0.101306
20	0.1	50000	10	0.2	0.1	0.1	50000	1	1	0	0.0114371	1	1	1	1	1	1	0.00100033	0.57	0.99	1	1	1	1	1	0.73	0.92	0.29	0.99	1	1	1	1	1	0.45	0.88	0.145547	0.145547	0.0306821	0.0290777	0.0230682	0.0221113	0.0208859	0.140731	0.0566788	1	1	0.0479472
20	0.1	50000	15	0.2	0.1	0.1	50000	1	1	0	0.0107961	1	1	1	1	1	1	0.000767559	0.5	1	0.98	0.87	0.99	1	0.87	0.96	0.92	0.17	1	0.98	0.85	0.99	1	0.82	0.86	0.84	0.10277	0.10277	0.081699	0.201931	0.154901	1.05601	0.616571	0.101517	0.0399968	1	1	0.0196022
20	0.1	50000	20	0.2	0.1	0.1	50000	1	1	0	0.0104956	1	NA	1	1	NA	1	0.000701727	0.54	1	1	1	1	1	1	1	0.38	0	1	1	1	1	1	1	1	0	0.0359276	0.0359276	0.0528495	0.813735	0.843123	0.986535	0.925375	0.0105062	0.0359276	1	1	0.000701174
20	0.1	50000	0	0.1	0.05	0.1	50000	1	1	0	0.010753	NA	0.998	0	NA	0.9995	0	0.00191364	1	1	1	1	1	1	1	1	1	1	1	1	1	1	1	1	1	1	0.010817	0.010817	0.0142532	0.0151295	0.0159418	0.0228616	0.0224205	0.0107366	0.0108627	0.06	0.01	0.000917773
20	0.1	50000	5	0.1	0.05	0.1	50000	1	1	0	0.0304738	1	0.974667	0.929368	1	0.975333	0.931099	0.00327974	0.49	0.98	1	1	1	1	1	0.49	0.95	0.2	0.98	1	1	1	1	1	0.22	0.94	0.119928	0.119928	0.01752	0.0171446	0.0173912	0.0189491	0.0194089	0.121188	0.0376088	1	0.05	0.072596
20	0.1	50000	10	0.1	0.05	0.1	50000	1	1	0	0.0114174	1	1	1	1	1	1	0.000786362	0.58	0.99	1	1	1	1	1	0.73	0.96	0.29	0.99	1	1	1	1	1	0.44	0.95	0.104974	0.104974	0.0293004	0.0292776	0.0225842	0.0207262	0.0203448	0.102128	0.0321095	1	1	0.0344635
20	0.1	50000	15	0.1	0.05	0.1	50000	1	1	0	0.0108093	1	1	1	1	1	1	0.000592441	0.52	1	0.98	0.84	0.97	0.99	0.81	0.96	0.96	0.17	1	0.98	0.8	0.94	0.99	0.78	0.86	0.91	0.0742737	0.0742737	0.0692479	0.118105	0.0909234	0.744011	0.482007	0.0731747	0.0288437	1	1	0.0140606
20	0.1	50000	20	0.1	0.05	0.1	50000	1	1	0	0.01035	1	NA	1	1	NA	1	0.000552541	0.53	1	1	0.95	1	1	1	1	0.36	0	1	1	0.93	1	1	1	1	0	0.0258159	0.0258159	0.0381489	0.538211	0.595073	0.704869	0.663665	0.0103629	0.0258159	1	1	0.000552177
20	0.1	50000	0	0.1	0.2	0.1	50000	1	1	0	0.010753	NA	0.998	0	NA	0.9995	0	0.00191364	1	1	1	1	1	1	1	1	1	1	1	1	1	1	1	1	1	1	0.010817	0.010817	0.0142532	0.0151295	0.0159418	0.0228616	0.0224205	0.0107366	0.0108627	0.06	0.01	0.000917773
20	0.1	50000	5	0.1	0.2	0.1	50000	1	1	0	0.0213876	1	0.993333	0.980392	1	0.993333	0.980392	0.00247442	0.17	0.99	1	1	1	1	1	0.18	0.79	0.03	0.98	1	1	1	1	1	0.03	0.64	0.247681	0.247681	0.0176129	0.0163163	0.0169801	0.0194176	0.0193468	0.248499	0.158172	1	0.04	0.144326
20	0.1	50000	10	0.1	0.2	0.1	50000	1	1	0	0.0110839	1	1	1	1	1	1	0.000920349	0.14	0.98	1	1	1	1	1	0.34	0.86	0.05	0.97	1	1	1	1	1	0.14	0.72	0.207701	0.207701	0.0287998	0.0227531	0.0213885	0.0203317	0.0186105	0.199195	0.119637	1	1	0.0682036
20	0.1	50000	15	0.1	0.2	0.1	50000	1	1	0	0.0100353	1	1	1	1	1	1	0.000764562	0.09	0.97	1	0.99	1	1	0.79	0.47	0.81	0.01	0.97	1	0.99	1	1	0.71	0.22	0.64	0.146085	0.146085	0.0978594	0.0444261	0.0348931	1.52945	0.155216	0.144153	0.0766369	1	1	0.0278778
20	0.1	50000	20	0.1	0.2	0.1	50000	1	1	0	0.0100119	1	NA	1	1	NA	1	0.000673947	0	1	1	0.91	1	1	1	1	0	0	1	0.97	0.9	1	1	1	1	0	0.0511507	0.0511507	0.0716722	1.02203	1.19781	1.41907	1.29308	0.0100199	0.0511507	1	1	0.000673476
20	0.1	50000	0	0.1	0.1	0.2	50000	1	1	0	0.0109462	NA	0.998	0	NA	1	NA	0.00191159	1	1	1	1	1	1	1	1	1	1	1	1	1	1	1	1	1	1	0.0109534	0.0109534	0.0145654	0.0150824	0.0159766	0.0229596	0.0229429	0.0109338	0.0109207	0.05	0.01	0.000931249
20	0.1	50000	5	0.1	0.1	0.2	50000	1	1	0	0.0363328	1	0.976667	0.934579	1	0.976667	0.934579	0.00420204	0.21	0.92	1	1	1	1	1	0.25	0.84	0.14	0.91	1	1	1	1	1	0.15	0.81	0.166611	0.166611	0.0173396	0.0164991	0.0172941	0.0189278	0.0194853	0.168062	0.08032	1	0.04	0.0995977
20	0.1	50000	10	0.1	0.1	0.2	50000	1	1	0	0.0114111	1	1	1	1	1	1	0.000945242	0.31	0.96	1	1	1	1	1	0.44	0.89	0.12	0.94	1	1	1	1	1	0.2	0.86	0.14262	0.14262	0.0295049	0.0252125	0.0224097	0.0203574	0.0188284	0.138082	0.0556117	1	1	0.0471502
20	0.1	50000	15	0.1	0.1	0.2	50000	1	1	0	0.0106384	1	1	1	1	1	1	0.000718998	0.2	0.99	1	0.91	0.99	1	0.84	0.76	0.91	0.05	0.97	1	0.87	0.99	1	0.78	0.46	0.78	0.101318	0.101318	0.0805183	0.0834111	0.0521655	1.0357	0.392677	0.0995329	0.0417384	1	1	0.0192651
20	0.1	50000	20	0.1	0.1	0.2	50000	1	1	0	0.0102599	1	NA	1	1	NA	1	0.000674591	0	1	1	0.96	1	1	1	1	0	0	1	1	0.93	1	1	1	1	0	0.035602	0.035602	0.05141	0.735795	0.813045	0.97211	0.904412	0.010268	0.035602	1	1	0.000674202
20	0.1	50000	0	0.1	0.1	0.3	50000	1	1	0	0.011099	NA	0.999	0	NA	1	NA	0.00190969	1	1	1	1	1	1	1	1	1	1	1	1	1	1	1	1	1	1	0.0110476	0.0110476	0.0147343	0.0158136	0.016955	0.0226235	0.0226548	0.0111143	0.0110144	0.07	0	0.000948612
20	0.1	50000	5	0.1	0.1	0.3	50000	1	1	0	0.0355258	1	0.976667	0.934579	1	0.976667	0.934579	0.00422742	0.2	0.92	1	1	1	1	1	0.24	0.84	0.14	0.91	1	1	1	1	1	0.15	0.82	0.161913	0.161913	0.016773	0.0156374	0.0163786	0.0179296	0.0184061	0.16339	0.0745185	1	0.05	0.0969435
20	0.1	50000	10	0.1	0.1	0.3	50000	1	1	0	0.0115629	1	1	1	1	1	1	0.00103298	0.3	0.96	1	1	1	1	1	0.44	0.91	0.12	0.94	1	1	1	1	1	0.2	0.86	0.13836	0.13836	0.02927	0.0247708	0.0219702	0.0190098	0.0185684	0.134138	0.0530788	1	1	0.0458821
20	0.1	50000	15	0.1	0.1	0.3	50000	1	1	0	0.0107702	1	1	1	1	1	1	0.000785111	0.2	0.99	1	0.89	1	1	0.83	0.76	0.91	0.05	0.97	1	0.89	0.99	1	0.74	0.46	0.81	0.0988116	0.0988116	0.0790546	0.0831912	0.0520092	1.01079	0.391644	0.0967017	0.0405118	1	1	0.0187543
20	0.1	50000	20	0.1	0.1	0.3	50000	1	1	0	0.0103066	1	NA	1	1	NA	1	0.000736649	0	1	1	0.95	1	1	1	1	0	0	1	1	0.95	1	1	1	1	0	0.035004	0.035004	0.0496509	0.713097	0.794479	0.945721	0.880157	0.0103147	0.035004	1	1	0.00073624
20	0.1	50000	0	0.1	0.1	0.1	10000	1	1	0	0.0224107	NA	0.9995	0	NA	1	NA	0.00347366	1	1	1	1	1	0.94	0.96	1	1	1	1	1	1	1	0.78	0.84	1	1	0.0223471	0.0223471	0.0303191	0.0305428	0.0318233	0.0548416	0.0541739	0.022517	0.0227079	0.03	0.01	0.001811
20	0.1	50000	5	0.1	0.1	0.1	10000	1	1	0	0.0238937	1	1	1	1	1	1	0.00245854	0.2	0.9	1	1	1	1	1	0.26	0.99	0.11	0.88	1	1	1	0.95	0.98	0.12	0.99	0.15368	0.15368	0.0341408	0.0338335	0.0321603	0.035349	0.035138	0.157962	0.0405167	0.98	0.03	0.102354
20	0.1	50000	10	0.1	0.1	0.1	10000	1	1	0	0.0218292	1	1	1	1	1	1	0.00194185	0.22	0.94	1	0.99	1	1	0.98	0.38	1	0.07	0.93	0.99	0.97	1	1	0.98	0.19	1	0.139846	0.139846	0.0523085	0.0493031	0.039796	0.0448723	0.0421875	0.138033	0.0382708	1	1	0.0482491
20	0.1	50000	15	0.1	0.1	0.1	10000	1	1	0	0.0245325	1	1	1	1	1	1	0.00144185	0.07	0.97	0.91	0.77	0.92	0.99	0.8	0.65	0.92	0.02	0.96	0.84	0.62	0.81	0.96	0.69	0.29	0.61	0.0877874	0.0877874	0.103623	0.108409	0.0864453	1.03341	0.705421	0.0919556	0.0506617	1	1	0.0195781
20	0.1	50000	20	0.1	0.1	0.1	10000	1	1	0	0.0232771	0.9995	NA	1	0.9985	NA	1	0.00110308	0	1	0.99	0.73	0.98	1	1	1	0	0	1	0.96	0.68	0.96	0.98	1	1	0	0.0416989	0.0416989	0.0601559	0.514131	0.767015	0.987036	0.901362	0.0229679	0.0416989	1	1	0.00112206
20	0.1	50000	0	0.1	0.1	0.1	2000	0.41	0.28	0.13	0.135636	NA	0.9985	0	NA	1	NA	0.00860417	0.99	0.99	0.94	0.93	0.92	0.27	0.32	0.99	1	0.96	0.96	0.75	0.73	0.71	0.05	0.05	0.92	0.97	0.0525427	0.0525427	0.0626515	0.0608144	0.0644877	0.118821	0.115709	0.0525284	0.0515937	0.03	0	0.00394982
20	0.1	50000	5	0.1	0.1	0.1	2000	0.37	0.25	0.23	0.169116	0.992	0.991333	0.97446	0.978	0.995333	0.985887	0.0095546	0.23	0.84	0.81	0.75	0.77	0.44	0.42	0.23	0.94	0.15	0.76	0.54	0.46	0.52	0.12	0.18	0.14	0.78	0.160641	0.160641	0.0853622	0.0898191	0.0821716	0.0883047	0.0892098	0.159009	0.071492	0.71	0.15	0.102597
20	0.1	50000	10	0.1	0.1	0.1	2000	0.28	0.21	0.46	0.207653	0.898	0.986	0.984649	0.827	0.994	0.992797	0.00597304	0.23	0.86	0.64	0.62	0.64	0.23	0.32	0.36	0.7	0.05	0.8	0.43	0.37	0.37	0.08	0.09	0.17	0.46	0.125558	0.125558	0.115056	0.112401	0.107687	0.148638	0.149716	0.125437	0.115295	1	1	0.0485756
20	0.1	50000	15	0.1	0.1	0.1	2000	0.2	0.18	0.76	0.252239	0.742667	0.974	0.988465	0.624	0.992	0.995745	0.00608389	0.15	0.91	0.47	0.42	0.54	0.48	0.48	0.55	0.33	0.02	0.84	0.3	0.28	0.43	0.36	0.31	0.26	0.15	0.105514	0.105514	0.177767	0.211607	0.318442	0.796774	0.683043	0.0998701	0.212514	1	1	0.0199025
20	0.1	50000	20	0.1	0.1	0.1	2000	0	0	1	0.304297	0.617	NA	1	0.506	NA	1	0.0102041	0.02	0.99	0.54	0.54	0.86	0.6	0.81	1	0.1	0	0.99	0.2	0.4	0.75	0.43	0.71	0.93	0.01	0.0546868	0.0546868	0.0944237	0.38317	0.688132	0.980907	0.874817	0.0451283	0.174487	1	1	0.00249681
