## Supplementary Table 2 for "CaPri: Bayesian Mendelian randomization for joint estimation of causal and pleiotropic effects"

### Sheet: negative_control_information
Table S2. Summary statistics for negative control analyses.
Exposure	Outcome	Instrument	Effect allele	Other allele	Effect allele frequency	beta - instrument-exposure association	standard error - instrument-exposure association	Exposure GWAS sample size	beta - instrument-outcome association	standard error - instrument-outcome association	Outcome GWAS sample size	Posterior inclusion probability (pleiotropic effect) - CaPri
Alzheimer's disease || id:ieu-a-298	Self-reported tanning ability	rs11771145	A	G	0.3476	-0.102	0.0137	74046	-0.002405	0.002364	377804	2.03493e-05
Alzheimer's disease || id:ieu-a-298	Self-reported tanning ability	rs9331896	T	C	0.5893	-0.146	0.0141	74046	0.0005331	0.002304	377804	0.000989398
Alzheimer's disease || id:ieu-a-298	Self-reported tanning ability	rs11218343	C	T	0.03743	-0.262	0.0338	74046	0.004864	0.00594	377804	0.986423
Alzheimer's disease || id:ieu-a-298	Self-reported tanning ability	rs10498633	T	G	0.2302	-0.0946	0.0162	74046	0.003321	0.002673	377804	0.747011
Alzheimer's disease || id:ieu-a-298	Self-reported tanning ability	rs4147929	G	A	0.8246	0.143	0.0178	74046	0.0005186	0.002961	377804	0.00102007
Alzheimer's disease || id:ieu-a-298	Self-reported tanning ability	rs35349669	T	C	0.4983	0.0755	0.0136	74046	-0.005616	0.002258	377804	2.59356e-08
Alzheimer's disease || id:ieu-a-298	Self-reported tanning ability	rs10838725	C	T	0.3018	0.0789	0.0138	74046	0.01055	0.002453	377804	1
Alzheimer's disease || id:ieu-a-298	Self-reported tanning ability	rs983392	G	A	0.4083	-0.1081	0.0134	74046	0.004679	0.002306	377804	0.980189
Alzheimer's disease || id:ieu-a-298	Self-reported tanning ability	rs17125944	C	T	0.09057	0.1323	0.0229	74046	-0.0007874	0.00393	377804	0.000583875
Alzheimer's disease || id:ieu-a-298	Self-reported tanning ability	rs7274581	C	T	0.08393	-0.1323	0.0237	74046	-0.001565	0.004076	377804	0.000116344
Alzheimer's disease || id:ieu-a-298	Self-reported tanning ability	rs75364577	A	G	0.1526	0.1559	0.0261	74046	0.001722	0.003163	377804	0.0965086
Alzheimer's disease || id:ieu-a-298	Self-reported tanning ability	rs6656401	G	A	0.8218	0.1667	0.0165	74046	0.007379	0.002943	377804	6.68065e-10
Alzheimer's disease || id:ieu-a-298	Self-reported tanning ability	rs10948363	G	A	0.2754	0.0954	0.0145	74046	-0.002585	0.002521	377804	1.40009e-05
Alzheimer's disease || id:ieu-a-298	Self-reported tanning ability	rs2718058	G	A	0.3642	-0.0774	0.0132	74046	-0.001465	0.002349	377804	0.000143165
Alzheimer's disease || id:ieu-a-298	Self-reported tanning ability	rs28834970	C	T	0.3644	0.0996	0.0133	74046	-0.001552	0.002344	377804	0.000119481
Alzheimer's disease || id:ieu-a-298	Self-reported tanning ability	rs10792832	G	A	0.6298	-0.14	0.0133	74046	0.0007617	0.002331	377804	0.000615839
Alzheimer's disease || id:ieu-a-298	Self-reported tanning ability	rs1476679	T	C	0.6915	-0.0891	0.0144	74046	-0.003409	0.002439	377804	0.779903
Asthma || id:ieu-a-44	Self-reported tanning ability	rs3771166	A	G	0.3824	-0.139762	0.0198881	26475	-0.003518	0.002329	377804	0.372094
Asthma || id:ieu-a-44	Self-reported tanning ability	rs744910	A	G	0.5155	0.113329	0.0204191	26475	-0.003773	0.002257	377804	1.01935e-09
Asthma || id:ieu-a-44	Self-reported tanning ability	rs2284033	A	G	0.4325	-0.113329	0.0204191	26475	-0.004028	0.002274	377804	0.708558
Asthma || id:ieu-a-44	Self-reported tanning ability	rs1295686	C	T	0.8152	0.139762	0.0243138	26475	0.008337	0.002899	377804	0.999997
Asthma || id:ieu-a-44	Self-reported tanning ability	rs1837253	C	T	0.7395	-0.1485	0.0233551	26475	0.002529	0.002567	377804	0.0369445
Asthma || id:ieu-a-44	Self-reported tanning ability	rs17843604	T	C	0.5844	-0.14842	0.0241048	26475	-0.001569	0.002318	377804	4.54709e-07
Asthma || id:ieu-a-44	Self-reported tanning ability	rs992969	G	A	0.7472	0.170788	0.0226974	26475	0.01105	0.002594	377804	1
Asthma || id:ieu-a-44	Self-reported tanning ability	rs2290400	C	T	0.5108	0.173953	0.0214498	26475	0.006523	0.002254	377804	0.999588
Body mass index || id:ieu-a-2	Self-reported tanning ability	rs977747	G	T	0.5853	0.0168	0.003	339152	-0.005739	0.002292	377804	8.22309e-14
Body mass index || id:ieu-a-2	Self-reported tanning ability	rs17381664	C	T	0.4063	0.0201	0.0031	339065	-0.01161	0.002297	377804	1
Body mass index || id:ieu-a-2	Self-reported tanning ability	rs7550711	T	C	0.02557	0.0659	0.0087	313621	-0.01541	0.00714	377804	1
Body mass index || id:ieu-a-2	Self-reported tanning ability	rs3849570	A	C	0.3455	0.0183	0.0033	294030	-0.003349	0.002367	377804	0.0978558
Body mass index || id:ieu-a-2	Self-reported tanning ability	rs6457796	C	T	0.2687	0.0209	0.0033	337750	0.00402	0.00254	377804	1.61076e-11
Body mass index || id:ieu-a-2	Self-reported tanning ability	rs943005	T	C	0.1698	0.0444	0.0038	339197	-0.001396	0.003001	377804	0.000269125
Body mass index || id:ieu-a-2	Self-reported tanning ability	rs1167827	G	A	0.5655	-0.02	0.0031	323308	-0.001085	0.002275	377804	1.32292e-07
Body mass index || id:ieu-a-2	Self-reported tanning ability	rs2060604	C	T	0.4089	-0.0203	0.003	339152	0.002546	0.002291	377804	1.49172e-09
Body mass index || id:ieu-a-2	Self-reported tanning ability	rs2183825	C	T	0.3247	0.0241	0.0032	339127	-0.00596	0.002402	377804	0.996972
Body mass index || id:ieu-a-2	Self-reported tanning ability	rs7903146	T	C	0.2907	-0.0235	0.0033	339198	-0.0003744	0.00248	377804	1.17154e-05
Body mass index || id:ieu-a-2	Self-reported tanning ability	rs13329567	T	C	0.2228	-0.0307	0.0035	338200	0.00646	0.002701	377804	8.98812e-15
Body mass index || id:ieu-a-2	Self-reported tanning ability	rs6567160	C	T	0.2326	0.0562	0.0035	339006	-0.005206	0.002665	377804	0.970114
Body mass index || id:ieu-a-2	Self-reported tanning ability	rs17066856	C	T	0.09093	-0.0371	0.005	336765	0.009223	0.003931	377804	1.85651e-18
Body mass index || id:ieu-a-2	Self-reported tanning ability	rs2820292	C	A	0.5651	-0.0181	0.0029	338768	-0.001478	0.002271	377804	3.95744e-08
Body mass index || id:ieu-a-2	Self-reported tanning ability	rs1460676	C	T	0.1551	0.0209	0.0038	339157	0.00347	0.003114	377804	8.72128e-11
Body mass index || id:ieu-a-2	Self-reported tanning ability	rs1528435	T	C	0.6205	-0.0175	0.003	338993	-0.002252	0.002325	377804	3.67384e-09
Body mass index || id:ieu-a-2	Self-reported tanning ability	rs17001654	G	C	0.1447	0.0304	0.0052	235884	0.0006498	0.003243	377804	5.03251e-07
Body mass index || id:ieu-a-2	Self-reported tanning ability	rs13201877	G	A	0.1317	0.0236	0.0043	339026	0.006733	0.00335	377804	3.87776e-15
Body mass index || id:ieu-a-2	Self-reported tanning ability	rs13191362	G	A	0.1238	-0.0285	0.0047	338058	0.001779	0.003429	377804	1.57327e-08
Body mass index || id:ieu-a-2	Self-reported tanning ability	rs2176598	C	T	0.753	0.0185	0.0033	333918	0.004226	0.002614	377804	0.61622
Body mass index || id:ieu-a-2	Self-reported tanning ability	rs3817334	T	C	0.4074	0.0256	0.003	339006	-0.01229	0.002287	377804	1
Body mass index || id:ieu-a-2	Self-reported tanning ability	rs12286929	G	A	0.5277	-0.0211	0.0029	337453	-0.005482	0.002258	377804	1.80767e-13
Body mass index || id:ieu-a-2	Self-reported tanning ability	rs7138803	A	G	0.3695	0.032	0.003	339162	0.0006459	0.002332	377804	5.09281e-07
Body mass index || id:ieu-a-2	Self-reported tanning ability	rs3736485	G	A	0.5399	0.016	0.0029	338449	-0.001739	0.002276	377804	1.77798e-08
Body mass index || id:ieu-a-2	Self-reported tanning ability	rs12448257	A	G	0.2135	0.0246	0.0037	330330	-0.000449	0.002774	377804	1.47022e-05
Body mass index || id:ieu-a-2	Self-reported tanning ability	rs891389	T	C	0.3457	0.0209	0.0037	236115	0.00335	0.002369	377804	1.26074e-10
Body mass index || id:ieu-a-2	Self-reported tanning ability	rs14810	G	C	0.6757	-0.0183	0.0033	338718	0.006497	0.00242	377804	0.999417
Body mass index || id:ieu-a-2	Self-reported tanning ability	rs7531118	C	T	0.5323	-0.0331	0.003	338123	0.006438	0.002288	377804	0.999301
Body mass index || id:ieu-a-2	Self-reported tanning ability	rs1016287	C	T	0.7018	0.0228	0.0033	339033	0.001079	0.002467	377804	0.000101964
Body mass index || id:ieu-a-2	Self-reported tanning ability	rs2890652	C	T	0.1608	0.0279	0.0049	218359	0.007866	0.003063	377804	1.19506e-16
Body mass index || id:ieu-a-2	Self-reported tanning ability	rs13130484	T	C	0.4333	0.0398	0.003	338185	-0.0009126	0.002284	377804	6.10103e-05
Body mass index || id:ieu-a-2	Self-reported tanning ability	rs13107325	T	C	0.07524	0.0472	0.0066	335619	-0.003302	0.004275	377804	0.0857381
Body mass index || id:ieu-a-2	Self-reported tanning ability	rs11727676	C	T	0.0964	-0.0365	0.0063	311073	0.002246	0.003816	377804	3.75058e-09
Body mass index || id:ieu-a-2	Self-reported tanning ability	rs9374842	T	C	0.771	-0.0196	0.0034	339068	0.003658	0.00268	377804	0.218849
Body mass index || id:ieu-a-2	Self-reported tanning ability	rs4740619	C	T	0.4494	-0.017	0.0029	338930	0.007263	0.002268	377804	7.62849e-16
Body mass index || id:ieu-a-2	Self-reported tanning ability	rs1928295	C	T	0.4316	-0.0182	0.0029	337265	0.005478	0.002273	377804	1.833e-13
Body mass index || id:ieu-a-2	Self-reported tanning ability	rs10840100	G	A	0.6544	-0.0206	0.003	339135	0.001128	0.002371	377804	0.000118307
Body mass index || id:ieu-a-2	Self-reported tanning ability	rs9579083	C	G	0.1788	0.0295	0.0046	235969	0.002147	0.002942	377804	5.06927e-09
Body mass index || id:ieu-a-2	Self-reported tanning ability	rs12429545	A	G	0.1261	0.0324	0.0044	330001	0.005873	0.00342	377804	5.43784e-14
Body mass index || id:ieu-a-2	Self-reported tanning ability	rs9540493	G	A	0.5458	0.0182	0.0031	336023	-0.002793	0.002281	377804	6.98585e-10
Body mass index || id:ieu-a-2	Self-reported tanning ability	rs7144011	T	G	0.2206	0.0274	0.0035	338347	-0.01007	0.002718	377804	1
Body mass index || id:ieu-a-2	Self-reported tanning ability	rs879620	T	C	0.6143	-0.0244	0.0039	235997	0.006369	0.002327	377804	0.999136
Body mass index || id:ieu-a-2	Self-reported tanning ability	rs9926784	C	T	0.1844	-0.0249	0.0038	333191	0.001767	0.002905	377804	1.63209e-08
Body mass index || id:ieu-a-2	Self-reported tanning ability	rs4889606	G	A	0.3777	-0.0187	0.003	338949	0.008495	0.002339	377804	1.73507e-17
Body mass index || id:ieu-a-2	Self-reported tanning ability	rs12940622	A	G	0.4401	-0.0183	0.0029	339097	0.002553	0.002268	377804	1.45988e-09
Body mass index || id:ieu-a-2	Self-reported tanning ability	rs11672660	T	C	0.1942	-0.0339	0.0038	312079	0.005415	0.002844	377804	2.22572e-13
Body mass index || id:ieu-a-2	Self-reported tanning ability	rs9304665	A	T	0.7646	-0.0243	0.0043	234806	0.001549	0.00266	377804	0.000430831
Body mass index || id:ieu-a-2	Self-reported tanning ability	rs6091540	T	C	0.2962	-0.0185	0.0033	339045	-0.007674	0.002473	377804	0.999984
Body mass index || id:ieu-a-2	Self-reported tanning ability	rs543874	G	A	0.2049	0.0497	0.0037	339078	-0.001012	0.002791	377804	8.27537e-05
Body mass index || id:ieu-a-2	Self-reported tanning ability	rs13021737	G	A	0.8279	-0.0604	0.0039	333169	0.0006953	0.002981	377804	3.1277e-05
Body mass index || id:ieu-a-2	Self-reported tanning ability	rs6713510	A	G	0.4584	0.0164	0.0029	339118	-0.003502	0.002266	377804	0.147879
Body mass index || id:ieu-a-2	Self-reported tanning ability	rs6804842	G	A	0.5743	-0.0183	0.003	338525	-0.007728	0.002291	377804	1.82649e-16
Body mass index || id:ieu-a-2	Self-reported tanning ability	rs2365389	T	C	0.4072	-0.0195	0.003	331668	-0.005795	0.002304	377804	0.994994
Body mass index || id:ieu-a-2	Self-reported tanning ability	rs13078960	G	T	0.2002	0.029	0.0038	339205	0.005302	0.002824	377804	3.14084e-13
Body mass index || id:ieu-a-2	Self-reported tanning ability	rs16851483	T	G	0.06601	0.0478	0.0075	236091	-0.003988	0.004541	377804	0.435333
Body mass index || id:ieu-a-2	Self-reported tanning ability	rs2112347	G	T	0.36	-0.0254	0.003	339082	0.002059	0.002351	377804	6.65741e-09
Body mass index || id:ieu-a-2	Self-reported tanning ability	rs3800229	T	G	0.7146	-0.0175	0.0032	339072	-0.001604	0.0025	377804	2.68767e-08
Body mass index || id:ieu-a-2	Self-reported tanning ability	rs7899106	G	A	0.04924	0.0379	0.0067	338835	0.00779	0.005216	377804	1.5086e-16
Body mass index || id:ieu-a-2	Self-reported tanning ability	rs11030104	G	A	0.2035	-0.0416	0.0037	339035	0.002856	0.002799	377804	5.76259e-10
Body mass index || id:ieu-a-2	Self-reported tanning ability	rs1421085	C	T	0.4039	0.0803	0.003	333087	-0.002658	0.002297	377804	0.0127936
Body mass index || id:ieu-a-2	Self-reported tanning ability	rs1000940	G	A	0.3015	0.0184	0.0033	338903	0.004957	0.00246	377804	9.06512e-13
Body mass index || id:ieu-a-2	Self-reported tanning ability	rs2836754	C	T	0.6376	-0.0169	0.003	337300	0.00677	0.00234	377804	0.999748
Body mass index || id:ieu-a-2	Self-reported tanning ability	rs657452	G	A	0.6097	0.0227	0.0031	318585	0.004308	0.002326	377804	0.673824
Body mass index || id:ieu-a-2	Self-reported tanning ability	rs11165643	T	C	0.59	-0.0221	0.003	337797	0.003115	0.002294	377804	0.0502086
Body mass index || id:ieu-a-2	Self-reported tanning ability	rs10182181	G	A	0.4858	0.0309	0.0029	338829	-0.01896	0.002259	377804	1
Body mass index || id:ieu-a-2	Self-reported tanning ability	rs12986742	C	T	0.4756	0.0207	0.0036	235995	-0.005447	0.00228	377804	0.985537
Body mass index || id:ieu-a-2	Self-reported tanning ability	rs17203016	G	A	0.1993	0.0211	0.0038	333383	-0.006236	0.002831	377804	0.998701
Body mass index || id:ieu-a-2	Self-reported tanning ability	rs7599312	A	G	0.2639	-0.0214	0.0033	338186	-0.002194	0.002595	377804	0.00312044
Body mass index || id:ieu-a-2	Self-reported tanning ability	rs1516725	C	T	0.8638	-0.0448	0.0044	337708	-0.00561	0.003289	377804	1.21891e-13
Body mass index || id:ieu-a-2	Self-reported tanning ability	rs7715256	T	G	0.5728	0.0168	0.0029	339153	-0.005231	0.002275	377804	3.91352e-13
Body mass index || id:ieu-a-2	Self-reported tanning ability	rs6477694	T	C	0.6491	0.0169	0.003	339115	0.00513	0.002375	377804	0.962661
Body mass index || id:ieu-a-2	Self-reported tanning ability	rs17094222	C	T	0.2126	0.0249	0.0037	338823	-0.004429	0.002762	377804	0.74935
Body mass index || id:ieu-a-2	Self-reported tanning ability	rs11057405	A	G	0.1047	-0.0304	0.0053	328905	-0.0144	0.003683	377804	1
Body mass index || id:ieu-a-2	Self-reported tanning ability	rs10132280	A	C	0.2988	-0.0221	0.0033	338856	0.00245	0.002484	377804	2.00336e-09
Body mass index || id:ieu-a-2	Self-reported tanning ability	rs3888190	A	C	0.399	0.0311	0.003	338077	-0.008244	0.002298	377804	0.999997
Body mass index || id:ieu-a-2	Self-reported tanning ability	rs17724992	G	A	0.2665	-0.0196	0.0034	334494	-0.001563	0.00256	377804	0.000450571
Cardiovascular disease || id:ieu-a-7	Self-reported tanning ability	rs7568458	A	T	0.4535	0.059618	0.0095093	184305	-0.002522	0.002272	377804	1.55911e-10
Cardiovascular disease || id:ieu-a-7	Self-reported tanning ability	rs2519093	T	C	0.1851	0.079704	0.0117524	184305	0.01354	0.0029	377804	1
Cardiovascular disease || id:ieu-a-7	Self-reported tanning ability	rs1870634	G	T	0.6664	-0.075878	0.0097113	184305	-0.005602	0.002391	377804	0.983031
Cardiovascular disease || id:ieu-a-7	Self-reported tanning ability	rs8042271	A	G	0.03619	-0.096711	0.0175662	184305	0.006044	0.006026	377804	0.995964
Cardiovascular disease || id:ieu-a-7	Self-reported tanning ability	rs56289821	A	G	0.1183	-0.13361	0.0170415	184305	-0.009614	0.003489	377804	1.2374e-20
Cardiovascular disease || id:ieu-a-7	Self-reported tanning ability	rs9970807	T	C	0.09167	-0.12575	0.016695	184305	-0.00222	0.003907	377804	4.19661e-10
Cardiovascular disease || id:ieu-a-7	Self-reported tanning ability	rs4593108	G	C	0.1725	-0.07083	0.0115558	184305	0.001157	0.002984	377804	2.70624e-05
Cardiovascular disease || id:ieu-a-7	Self-reported tanning ability	rs10080815	G	T	0.01962	0.246627	0.0308579	184305	-0.002609	0.008119	377804	1.17234e-10
Cardiovascular disease || id:ieu-a-7	Self-reported tanning ability	rs55730499	T	C	0.07969	0.316641	0.0242403	184305	-0.002481	0.004163	377804	1.78393e-10
Cardiovascular disease || id:ieu-a-7	Self-reported tanning ability	rs10840293	A	G	0.5601	-0.054714	0.009619	184305	0.0001652	0.002291	377804	3.54308e-07
Cardiovascular disease || id:ieu-a-7	Self-reported tanning ability	rs2128739	C	A	0.7194	0.065565	0.0100568	184305	0.007577	0.002511	377804	9.85354e-18
Cardiovascular disease || id:ieu-a-7	Self-reported tanning ability	rs2681472	G	A	0.1718	0.074114	0.0113331	184305	0.003854	0.00299	377804	0.158033
Cardiovascular disease || id:ieu-a-7	Self-reported tanning ability	rs11065979	T	C	0.4393	0.068556	0.0107672	184305	0.009593	0.002276	377804	1
Cardiovascular disease || id:ieu-a-7	Self-reported tanning ability	rs663129	A	G	0.2333	0.058163	0.0105173	184305	-0.004925	0.002661	377804	5.89618e-14
Cardiovascular disease || id:ieu-a-7	Self-reported tanning ability	rs7528419	G	A	0.2221	-0.11453	0.011482	184305	0.003844	0.00271	377804	0.153695
Cardiovascular disease || id:ieu-a-7	Self-reported tanning ability	rs1199338	C	A	0.1602	0.073596	0.0124987	184305	-0.002146	0.003079	377804	5.35025e-10
Cardiovascular disease || id:ieu-a-7	Self-reported tanning ability	rs56336142	C	T	0.2094	-0.066813	0.0118763	184305	0.001932	0.002792	377804	0.000343534
Cardiovascular disease || id:ieu-a-7	Self-reported tanning ability	rs11191416	G	T	0.08444	-0.079249	0.0135252	184305	0.009202	0.004047	377804	1
Cardiovascular disease || id:ieu-a-7	Self-reported tanning ability	rs4468572	C	T	0.5732	-0.077234	0.0095277	184305	-0.002124	0.002298	377804	0.00064468
Cardiovascular disease || id:ieu-a-7	Self-reported tanning ability	rs28451064	A	G	0.1242	0.127571	0.015952	184305	-0.001457	0.00348	377804	5.12456e-09
Cardiovascular disease || id:ieu-a-7	Self-reported tanning ability	rs515135	C	T	0.8191	-0.067499	0.0121924	184305	0.006564	0.002926	377804	2.73114e-16
Cardiovascular disease || id:ieu-a-7	Self-reported tanning ability	rs17678683	G	T	0.09168	0.098786	0.0166548	184305	0.009555	0.003869	377804	1
Cardiovascular disease || id:ieu-a-7	Self-reported tanning ability	rs115654617	A	C	0.1275	0.137846	0.0158314	184305	0.001047	0.003369	377804	1.88712e-05
Cardiovascular disease || id:ieu-a-7	Self-reported tanning ability	rs17087335	T	G	0.1861	0.060764	0.0111159	184305	-0.006077	0.002904	377804	1.3487e-15
Cardiovascular disease || id:ieu-a-7	Self-reported tanning ability	rs12202017	G	A	0.2911	-0.066813	0.0099612	184305	0.001188	0.002489	377804	2.99583e-05
Cardiovascular disease || id:ieu-a-7	Self-reported tanning ability	rs11556924	T	C	0.389	-0.072569	0.0110605	184305	0.0008495	0.002312	377804	9.87275e-06
Cardiovascular disease || id:ieu-a-7	Self-reported tanning ability	rs2487928	A	G	0.4479	0.062633	0.0095049	184305	-0.003581	0.002289	377804	4.83805e-12
Cardiovascular disease || id:ieu-a-7	Self-reported tanning ability	rs11838776	A	G	0.2759	0.068566	0.0107552	184305	-0.003314	0.002564	377804	1.16126e-11
Cardiovascular disease || id:ieu-a-7	Self-reported tanning ability	rs56062135	T	C	0.2356	-0.069743	0.0118937	184305	-0.005798	0.00266	377804	3.36672e-15
Cardiovascular disease || id:ieu-a-7	Self-reported tanning ability	rs4420638	G	A	0.1889	0.091906	0.0140977	184305	0.001962	0.002877	377804	0.000379095
Cardiovascular disease || id:ieu-a-7	Self-reported tanning ability	rs16986953	A	G	0.06661	0.08516	0.0150265	184305	0.0009044	0.004534	377804	1.1822e-05
Cardiovascular disease || id:ieu-a-7	Self-reported tanning ability	rs9349379	G	A	0.4057	0.131836	0.0096527	184305	0.002042	0.002293	377804	0.000492777
Cardiovascular disease || id:ieu-a-7	Self-reported tanning ability	rs2107595	A	G	0.152	0.073415	0.0112951	184305	0.001492	0.003145	377804	8.11905e-05
Cardiovascular disease || id:ieu-a-7	Self-reported tanning ability	rs3918226	T	C	0.07727	0.133315	0.0221275	184305	-0.007194	0.004255	377804	3.4605e-17
Cardiovascular disease || id:ieu-a-7	Self-reported tanning ability	rs2891168	G	A	0.4907	0.193401	0.0091877	184305	-0.002451	0.002252	377804	1.96811e-10
Cardiovascular disease || id:ieu-a-7	Self-reported tanning ability	rs1412444	T	C	0.339	0.066812	0.0096809	184305	-0.001605	0.002377	377804	3.15393e-09
Cardiovascular disease || id:ieu-a-7	Self-reported tanning ability	rs10139550	G	C	0.4213	0.05538	0.0097569	184305	-0.00295	0.002314	377804	3.83112e-11
Lung cancer || id:ieu-a-966	Self-reported tanning ability	rs8040868	C	T	0.3931	0.301974	0.024535	27209	0.001181	0.002308	377804	1.32504e-06
Lung cancer || id:ieu-a-966	Self-reported tanning ability	rs446975	T	G	0.1252	-0.261532	0.022649	27209	0.00213	0.003415	377804	9.64818e-08
Lung cancer || id:ieu-a-966	Self-reported tanning ability	rs37004	T	C	0.2351	-0.17209	0.019417	27209	-0.005024	0.002656	377804	0.973666
Lung cancer || id:ieu-a-966	Self-reported tanning ability	rs501942	T	C	0.1302	0.186841	0.034137	27209	-0.005222	0.003344	377804	0.984571
Lung cancer || id:ieu-a-966	Self-reported tanning ability	rs11571818	C	T	0.00909	0.660847	0.16686	27209	-0.0116	0.01186	377804	1
Neuroticism || id:ieu-a-1007	Self-reported tanning ability	rs716804	T	C	0.493	0.02	0.003	170911	0.006115	0.002254	377804	1.19697e-06
Neuroticism || id:ieu-a-1007	Self-reported tanning ability	rs10960103	G	C	0.2247	-0.026	0.004	170911	-0.0008135	0.002705	377804	0.089155
Neuroticism || id:ieu-a-1007	Self-reported tanning ability	rs35688236	C	A	0.3213	-0.021	0.004	170911	0.007987	0.002415	377804	5.63271e-08
Neuroticism || id:ieu-a-1007	Self-reported tanning ability	rs2150462	C	G	0.707	0.022	0.004	170911	0.004874	0.002489	377804	0.986684
Neuroticism || id:ieu-a-1007	Self-reported tanning ability	rs4938021	T	C	0.6206	-0.023	0.004	170911	-0.002772	0.002319	377804	0.000280748
Neuroticism || id:ieu-a-1007	Self-reported tanning ability	rs12903563	C	T	0.52	0.02	0.004	170911	0.004094	0.002269	377804	0.953995
Neuroticism || id:ieu-a-1007	Self-reported tanning ability	rs12938775	A	G	0.5025	0.02	0.004	170911	-0.0003758	0.002255	377804	0.0138477
Neuroticism || id:ieu-a-1007	Self-reported tanning ability	rs62057143	C	T	0.2253	0.026	0.004	170911	-0.004275	0.002692	377804	0.96536
Neuroticism || id:ieu-a-1007	Self-reported tanning ability	rs1557341	C	A	0.6702	0.021	0.004	170911	0.0001237	0.002426	377804	0.0307633
Neuroticism || id:ieu-a-1007	Self-reported tanning ability	rs2572431	T	C	0.5693	-0.028	0.003	170911	0.004552	0.002276	377804	0.977681
Schizophrenia || id:ieu-a-22	Self-reported tanning ability	rs4648845	T	C	0.484	0.0690035	0.0117	82315	-0.0007391	0.002277	377804	1.53357e-05
Schizophrenia || id:ieu-a-22	Self-reported tanning ability	rs12129573	A	C	0.3491	0.0693955	0.011	82315	0.008145	0.002359	377804	8.01345e-18
Schizophrenia || id:ieu-a-22	Self-reported tanning ability	rs6704768	A	G	0.569	0.0737972	0.0106	82315	-0.004728	0.002277	377804	4.24336e-13
Schizophrenia || id:ieu-a-22	Self-reported tanning ability	rs75968099	T	C	0.3454	0.078996	0.0113	82315	0.001035	0.002382	377804	5.40866e-08
Schizophrenia || id:ieu-a-22	Self-reported tanning ability	rs10520163	C	T	0.4991	-0.0608975	0.0106	82315	-0.001829	0.002269	377804	0.000492342
Schizophrenia || id:ieu-a-22	Self-reported tanning ability	rs9398171	T	C	0.7114	0.0636962	0.0115	82315	-0.0008881	0.002491	377804	8.63388e-08
Schizophrenia || id:ieu-a-22	Self-reported tanning ability	rs58120505	C	T	0.4338	-0.080704	0.0108	82315	-0.007774	0.002274	377804	0.999988
Schizophrenia || id:ieu-a-22	Self-reported tanning ability	rs13240464	C	T	0.332	-0.0806025	0.0112	82315	0.005017	0.002393	377804	1.69115e-13
Schizophrenia || id:ieu-a-22	Self-reported tanning ability	rs3735025	C	T	0.3651	-0.0636975	0.011	82315	-0.004294	0.002376	377804	0.557447
Schizophrenia || id:ieu-a-22	Self-reported tanning ability	rs11139497	A	T	0.3271	0.0680044	0.0115	82315	0.001326	0.002404	377804	2.14189e-08
Schizophrenia || id:ieu-a-22	Self-reported tanning ability	rs12826178	T	G	0.07114	-0.167697	0.0243	82315	-0.002382	0.004419	377804	0.00285603
Schizophrenia || id:ieu-a-22	Self-reported tanning ability	rs2851447	C	G	0.7538	0.0909975	0.0119	82315	0.006284	0.002616	377804	0.998594
Schizophrenia || id:ieu-a-22	Self-reported tanning ability	rs12325245	T	A	0.1473	0.0874005	0.0153	82315	0.000417	0.003179	377804	3.86764e-07
Schizophrenia || id:ieu-a-22	Self-reported tanning ability	rs8044995	A	G	0.161	0.0777015	0.0141	82315	0.01265	0.003061	377804	4.74075e-24
Schizophrenia || id:ieu-a-22	Self-reported tanning ability	rs9636107	G	A	0.4703	0.0762009	0.0107	82315	0.005358	0.002276	377804	5.71119e-14
Schizophrenia || id:ieu-a-22	Self-reported tanning ability	rs72986630	T	C	0.05676	0.145104	0.0266	82315	-0.006103	0.004955	377804	0.9975
Schizophrenia || id:ieu-a-22	Self-reported tanning ability	rs8139773	G	A	0.3852	0.071002	0.0111	82315	0.006774	0.00235	377804	6.2975e-16
Schizophrenia || id:ieu-a-22	Self-reported tanning ability	rs301797	A	C	0.3392	0.0682006	0.0115	82315	-0.01003	0.002383	377804	1
Schizophrenia || id:ieu-a-22	Self-reported tanning ability	rs11210892	A	G	0.6746	0.0695001	0.0112	82315	0.00593	0.002403	377804	0.995673
Schizophrenia || id:ieu-a-22	Self-reported tanning ability	rs1702294	C	T	0.8122	-0.115703	0.0137	82315	0.002813	0.002884	377804	0.0111661
Schizophrenia || id:ieu-a-22	Self-reported tanning ability	rs2909457	A	G	0.5349	0.0589966	0.0108	82315	-0.002851	0.002261	377804	1.66947e-10
Schizophrenia || id:ieu-a-22	Self-reported tanning ability	rs11693094	T	C	0.4646	-0.0733021	0.0107	82315	0.0008536	0.00227	377804	9.63614e-08
Schizophrenia || id:ieu-a-22	Self-reported tanning ability	rs2535627	C	T	0.463	-0.0701975	0.0106	82315	0.0128	0.002272	377804	2.94112e-24
Schizophrenia || id:ieu-a-22	Self-reported tanning ability	rs832187	T	C	0.6333	0.0606952	0.0109	82315	0.004944	0.002347	377804	0.908869
Schizophrenia || id:ieu-a-22	Self-reported tanning ability	rs34796896	A	G	0.208	-0.086397	0.0132	82315	7.494e-05	0.002777	377804	1.14913e-06
Schizophrenia || id:ieu-a-22	Self-reported tanning ability	rs215411	A	T	0.3243	0.0648041	0.0114	82315	-0.009553	0.002418	377804	1
Schizophrenia || id:ieu-a-22	Self-reported tanning ability	rs1106568	A	G	0.7584	0.0694037	0.0122	82315	-0.003781	0.002634	377804	8.64761e-12
Schizophrenia || id:ieu-a-22	Self-reported tanning ability	rs16867576	G	A	0.1344	-0.095801	0.0169	82315	-0.01019	0.003303	377804	1
Schizophrenia || id:ieu-a-22	Self-reported tanning ability	rs12704290	A	G	0.1155	-0.106595	0.0165	82315	0.004825	0.003527	377804	3.11616e-13
Schizophrenia || id:ieu-a-22	Self-reported tanning ability	rs73229090	A	C	0.1139	-0.0994999	0.0177	82315	-0.0007894	0.003581	377804	1.80003e-05
Schizophrenia || id:ieu-a-22	Self-reported tanning ability	rs6984242	A	G	0.5992	0.0643999	0.0107	82315	0.0008852	0.002303	377804	2.44178e-05
Schizophrenia || id:ieu-a-22	Self-reported tanning ability	rs36068923	G	A	0.209	0.0840014	0.013	82315	0.004781	0.002818	377804	3.58429e-13
Schizophrenia || id:ieu-a-22	Self-reported tanning ability	rs11191419	A	T	0.329	-0.0979988	0.0114	82315	0.00999	0.002396	377804	2.2554e-20
Schizophrenia || id:ieu-a-22	Self-reported tanning ability	rs2693698	G	A	0.5422	-0.0630037	0.0111	82315	0.0008058	0.002287	377804	1.89633e-05
Schizophrenia || id:ieu-a-22	Self-reported tanning ability	rs12887734	T	G	0.2869	0.0871039	0.0117	82315	-0.005563	0.002497	377804	0.986214
Schizophrenia || id:ieu-a-22	Self-reported tanning ability	rs12903146	A	G	0.55	-0.0648041	0.0106	82315	0.001823	0.002267	377804	0.000482999
Schizophrenia || id:ieu-a-22	Self-reported tanning ability	rs8042374	G	A	0.229	-0.0874979	0.0124	82315	0.001735	0.002682	377804	5.82651e-09
Schizophrenia || id:ieu-a-22	Self-reported tanning ability	rs2905426	T	G	0.6486	0.0648052	0.0112	82315	-0.000764	0.002365	377804	1.28165e-07
Schizophrenia || id:ieu-a-22	Self-reported tanning ability	rs1498232	C	T	0.6928	0.0698991	0.0115	82315	-0.003312	0.002457	377804	3.8483e-11
Schizophrenia || id:ieu-a-22	Self-reported tanning ability	rs77149735	A	G	0.02239	0.284502	0.0485	82315	-0.02392	0.007674	377804	1
Schizophrenia || id:ieu-a-22	Self-reported tanning ability	rs11682175	C	T	0.4734	0.0741957	0.0106	82315	0.001631	0.002266	377804	8.11234e-09
Schizophrenia || id:ieu-a-22	Self-reported tanning ability	rs59979824	A	C	0.3396	-0.0663962	0.0116	82315	-0.001249	0.002392	377804	7.77361e-05
Schizophrenia || id:ieu-a-22	Self-reported tanning ability	rs17194490	T	G	0.163	0.0970995	0.0148	82315	0.000108	0.003065	377804	1.03424e-06
Schizophrenia || id:ieu-a-22	Self-reported tanning ability	rs35225200	C	A	0.07471	0.144795	0.0203	82315	-0.005523	0.004369	377804	0.984371
Schizophrenia || id:ieu-a-22	Self-reported tanning ability	rs1501357	C	T	0.1832	0.0765031	0.0134	82315	0.001501	0.002907	377804	1.22706e-08
Schizophrenia || id:ieu-a-22	Self-reported tanning ability	rs3798869	A	G	0.4373	-0.0648052	0.0106	82315	-0.00317	0.002273	377804	0.033989
Schizophrenia || id:ieu-a-22	Self-reported tanning ability	rs117074560	T	C	0.05045	-0.156595	0.0277	82315	0.003647	0.005144	377804	1.32485e-11
Schizophrenia || id:ieu-a-22	Self-reported tanning ability	rs7951870	C	T	0.1702	0.0924991	0.0142	82315	0.004292	0.002996	377804	1.6999e-12
Schizophrenia || id:ieu-a-22	Self-reported tanning ability	rs2514218	T	C	0.3555	-0.0722052	0.0116	82315	-0.002002	0.002372	377804	0.000853645
Schizophrenia || id:ieu-a-22	Self-reported tanning ability	rs2007044	G	A	0.389	0.0916001	0.0108	82315	-0.001952	0.002313	377804	0.000728066
Schizophrenia || id:ieu-a-22	Self-reported tanning ability	rs4766428	T	C	0.4306	0.0684994	0.0111	82315	-0.001048	0.00229	377804	4.09952e-05
Schizophrenia || id:ieu-a-22	Self-reported tanning ability	rs2332700	G	C	0.7528	0.0732969	0.0122	82315	0.003027	0.002618	377804	0.0218314
Schizophrenia || id:ieu-a-22	Self-reported tanning ability	rs4702	A	G	0.5562	0.0784049	0.0112	82315	0.002716	0.002267	377804	0.00822503
Schizophrenia || id:ieu-a-22	Self-reported tanning ability	rs7193419	C	T	0.5237	0.0597018	0.0106	82315	-0.002956	0.002264	377804	1.19515e-10
Schizophrenia || id:ieu-a-22	Self-reported tanning ability	rs8082590	A	G	0.6934	0.0665993	0.0115	82315	0.004527	0.002442	377804	0.725618
Schizophrenia || id:ieu-a-22	Self-reported tanning ability	rs9607782	A	T	0.2539	0.087003	0.0127	82315	-0.008345	0.002607	377804	0.999998
Schizophrenia || id:ieu-a-22	Self-reported tanning ability	rs140505938	T	C	0.1661	-0.0908004	0.0148	82315	-0.003211	0.003025	377804	0.0385454
Schizophrenia || id:ieu-a-22	Self-reported tanning ability	rs6430095	A	G	0.1811	0.080704	0.0142	82315	-0.007871	0.002938	377804	0.999991
Schizophrenia || id:ieu-a-22	Self-reported tanning ability	rs4391122	G	A	0.5004	-0.0789025	0.0107	82315	-0.008593	0.00228	377804	1.9252e-18
Schizophrenia || id:ieu-a-22	Self-reported tanning ability	rs11740474	T	A	0.4161	0.0610991	0.0111	82315	0.003292	0.002315	377804	4.10098e-11
Schizophrenia || id:ieu-a-22	Self-reported tanning ability	rs2945232	C	T	0.4688	0.0605996	0.0108	82315	0.005967	0.002273	377804	8.2189e-15
Schizophrenia || id:ieu-a-22	Self-reported tanning ability	rs4129585	C	A	0.5606	0.0784044	0.0107	82315	0.00277	0.002267	377804	0.00975261
Schizophrenia || id:ieu-a-22	Self-reported tanning ability	rs7893279	G	T	0.1133	-0.113097	0.0171	82315	0.00185	0.003574	377804	4.04047e-09
Schizophrenia || id:ieu-a-22	Self-reported tanning ability	rs2068012	C	T	0.2291	0.0689964	0.0126	82315	-0.0005334	0.002712	377804	7.96773e-06
Schizophrenia || id:ieu-a-22	Self-reported tanning ability	rs7405404	C	T	0.7752	0.0783027	0.0125	82315	-0.0003535	0.002701	377804	4.73446e-07
Schizophrenia || id:ieu-a-22	Self-reported tanning ability	rs12691307	G	A	0.5589	0.0705983	0.011	82315	0.007071	0.002269	377804	0.999885
Schizophrenia || id:ieu-a-22	Self-reported tanning ability	rs6065094	G	A	0.6766	-0.0741957	0.0113	82315	-0.003491	0.002406	377804	2.17658e-11
Schizophrenia || id:ieu-a-22	Self-reported tanning ability	rs281768	T	A	0.8048	0.100397	0.0132	82315	-0.003718	0.002843	377804	1.05681e-11
Schizophrenia || id:ieu-a-22	Self-reported tanning ability	rs7432375	A	G	0.3983	-0.0713993	0.0109	82315	-8.306e-05	0.002299	377804	1.90018e-06
Schizophrenia || id:ieu-a-22	Self-reported tanning ability	rs13217619	C	T	0.1144	-0.219698	0.0195	82315	-0.01481	0.003538	377804	1
Schizophrenia || id:ieu-a-22	Self-reported tanning ability	rs11027857	A	G	0.5158	-0.0625991	0.0106	82315	0.004594	0.002254	377804	0.765973
Schizophrenia || id:ieu-a-22	Self-reported tanning ability	rs10791097	G	T	0.5265	0.0739008	0.0106	82315	-0.001924	0.002268	377804	3.19242e-09
Schizophrenia || id:ieu-a-22	Self-reported tanning ability	rs73036062	A	G	0.195	-0.089695	0.0134	82315	-0.001034	0.002874	377804	3.92118e-05
Schizophrenia || id:ieu-a-22	Self-reported tanning ability	rs4523957	T	G	0.643	-0.0683033	0.0112	82315	0.0009935	0.002373	377804	3.44661e-05
Schizophrenia || id:ieu-a-22	Self-reported tanning ability	rs2053079	G	A	0.2474	0.0733021	0.0124	82315	-0.009242	0.002626	377804	1
Schizophrenia || id:ieu-a-22	Self-reported tanning ability	rs427230	T	C	0.08513	0.116102	0.0211	82315	0.001079	0.004053	377804	4.70168e-08
Type 2 diabetes || id:ieu-a-26	Self-reported tanning ability	rs864745	C	T	0.5058	0.113329	0.0160206	12172	0.01942	0.002253	377804	1
Type 2 diabetes || id:ieu-a-26	Self-reported tanning ability	rs10954284	A	T	0.4881	-0.0953102	0.0161657	12172	-0.006033	0.002254	377804	1.16537e-12
Type 2 diabetes || id:ieu-a-26	Self-reported tanning ability	rs3915932	C	G	0.4149	-0.0953102	0.0185611	12172	-0.001914	0.002289	377804	8.74362e-26
Type 2 diabetes || id:ieu-a-26	Self-reported tanning ability	rs9936385	C	T	0.395	0.122218	0.020239	9581	-0.002995	0.002306	377804	2.43347e-22
Type 2 diabetes || id:ieu-a-26	Self-reported tanning ability	rs11709077	A	G	0.118	-0.157004	0.0261873	12172	-0.002424	0.00349	377804	3.68759e-24
Type 2 diabetes || id:ieu-a-26	Self-reported tanning ability	rs9368222	A	C	0.2626	0.19062	0.0190621	12172	-0.002768	0.002561	377804	4.60179e-23
Type 2 diabetes || id:ieu-a-26	Self-reported tanning ability	rs4506565	T	A	0.3126	0.314811	0.0186289	12172	-0.0007455	0.002428	377804	1.65371e-29
Type 2 diabetes || id:ieu-a-26	Self-reported tanning ability	rs1801214	T	C	0.5992	-0.113329	0.0182293	9581	-0.006651	0.002302	377804	4.46926e-53
Type 2 diabetes || id:ieu-a-26	Self-reported tanning ability	rs2383208	G	A	0.1781	-0.165514	0.0236974	12172	0.0009629	0.002945	377804	5.95294e-35
Type 2 diabetes || id:ieu-a-26	Self-reported tanning ability	rs5015480	T	C	0.4088	-0.139762	0.0177534	12172	0.002004	0.002291	377804	2.86667e-38
Type 2 diabetes || id:ieu-a-26	Self-reported tanning ability	rs7933855	A	G	0.3934	0.113329	0.0204191	9581	0.004059	0.002306	377804	8.11666e-45
Type 2 diabetes || id:ieu-a-26	Self-reported tanning ability	rs7651090	G	A	0.3144	0.122218	0.0180679	12172	-0.00296	0.002427	377804	1.88236e-22
Type 2 diabetes || id:ieu-a-26	Self-reported tanning ability	rs3802177	A	G	0.31	-0.14842	0.0241048	9148	-0.0006812	0.002439	377804	1.03155e-29
Waist-to-hip ratio || id:ieu-a-72	Self-reported tanning ability	rs6743060	A	C	0.8285	-0.025	0.0043	224178	0.0008165	0.002989	377804	0.114654
Waist-to-hip ratio || id:ieu-a-72	Self-reported tanning ability	rs12549058	G	T	0.05859	0.037	0.006	226418	-0.003849	0.004803	377804	0.938753
Waist-to-hip ratio || id:ieu-a-72	Self-reported tanning ability	rs4929927	G	A	0.6547	-0.019	0.0033	226547	0.001144	0.002369	377804	0.178335
Waist-to-hip ratio || id:ieu-a-72	Self-reported tanning ability	rs10783615	A	G	0.8675	0.034	0.0046	226541	0.006521	0.003316	377804	0.999038
Waist-to-hip ratio || id:ieu-a-72	Self-reported tanning ability	rs3786897	G	A	0.4234	0.022	0.0033	224884	0.002293	0.002286	377804	0.000967289
Waist-to-hip ratio || id:ieu-a-72	Self-reported tanning ability	rs2287019	T	C	0.1801	-0.025	0.0044	214080	0.005009	0.002954	377804	1.35203e-05
Waist-to-hip ratio || id:ieu-a-72	Self-reported tanning ability	rs1106529	A	G	0.7398	-0.028	0.0038	226549	0.00219	0.002573	377804	0.529555
Waist-to-hip ratio || id:ieu-a-72	Self-reported tanning ability	rs1563355	C	T	0.6724	-0.031	0.0044	144590	-0.004773	0.002399	377804	1.94783e-05
Waist-to-hip ratio || id:ieu-a-72	Self-reported tanning ability	rs17451107	C	T	0.3881	-0.021	0.0034	225968	0.002923	0.002318	377804	0.00036071
Waist-to-hip ratio || id:ieu-a-72	Self-reported tanning ability	rs1294410	C	T	0.6193	-0.025	0.0033	226484	-0.002499	0.002344	377804	0.000699274
Waist-to-hip ratio || id:ieu-a-72	Self-reported tanning ability	rs10842708	A	G	0.7561	0.024	0.0036	226443	-0.004158	0.002628	377804	5.16274e-05
Waist-to-hip ratio || id:ieu-a-72	Self-reported tanning ability	rs714515	A	G	0.5671	0.019	0.0033	219935	-0.003804	0.002276	377804	9.00942e-05
Waist-to-hip ratio || id:ieu-a-72	Self-reported tanning ability	rs6736025	T	G	0.4328	-0.024	0.0042	144559	0.004317	0.002277	377804	4.01932e-05
Waist-to-hip ratio || id:ieu-a-72	Self-reported tanning ability	rs13130484	T	C	0.4333	0.019	0.0033	226337	-0.0009126	0.002284	377804	0.131012
Waist-to-hip ratio || id:ieu-a-72	Self-reported tanning ability	rs998584	A	C	0.4829	0.029	0.0036	204068	-0.005896	0.002265	377804	0.997411
Waist-to-hip ratio || id:ieu-a-72	Self-reported tanning ability	rs1440372	C	T	0.7271	-0.022	0.0036	223869	0.0009625	0.002533	377804	0.140178
Waist-to-hip ratio || id:ieu-a-72	Self-reported tanning ability	rs1421085	C	T	0.4039	0.043	0.0033	224309	-0.002658	0.002297	377804	0.701311
Waist-to-hip ratio || id:ieu-a-72	Self-reported tanning ability	rs4640244	G	A	0.3989	0.02	0.0037	213165	-0.00285	0.002302	377804	0.761069
Waist-to-hip ratio || id:ieu-a-72	Self-reported tanning ability	rs16996700	C	T	0.2836	-0.021	0.0036	226557	-0.005544	0.002503	377804	0.995528
Waist-to-hip ratio || id:ieu-a-72	Self-reported tanning ability	rs9491696	G	C	0.4928	0.037	0.0032	226380	-0.001472	0.002255	377804	0.266339
Waist-to-hip ratio || id:ieu-a-72	Self-reported tanning ability	rs4823006	G	A	0.4498	-0.019	0.0033	226343	-0.0003026	0.002262	377804	0.0547767
Waist-to-hip ratio || id:ieu-a-72	Self-reported tanning ability	rs1128249	T	G	0.3921	-0.02	0.0033	226311	0.001704	0.002306	377804	0.00245368
Waist-to-hip ratio || id:ieu-a-72	Self-reported tanning ability	rs13424740	C	T	0.457	-0.024	0.0032	226534	0.001335	0.002267	377804	0.00438049
Waist-to-hip ratio || id:ieu-a-72	Self-reported tanning ability	rs2972164	C	T	0.5197	-0.019	0.0033	226505	0.002316	0.002272	377804	0.57879
Waist-to-hip ratio || id:ieu-a-72	Self-reported tanning ability	rs2371767	C	G	0.2767	-0.024	0.0037	207461	0.008483	0.002518	377804	5.69145e-08
Waist-to-hip ratio || id:ieu-a-72	Self-reported tanning ability	rs459193	G	A	0.747	0.027	0.0037	226498	0.002956	0.002585	377804	0.790992
Waist-to-hip ratio || id:ieu-a-72	Self-reported tanning ability	rs10245353	A	C	0.1897	0.027	0.0041	226548	-0.007256	0.002884	377804	0.999695
Waist-to-hip ratio || id:ieu-a-72	Self-reported tanning ability	rs2398893	G	A	0.2751	-0.02	0.0036	226572	0.001653	0.00252	377804	0.00265831
Waist-to-hip ratio || id:ieu-a-72	Self-reported tanning ability	rs879048	A	C	0.7977	-0.022	0.004	224423	0.002591	0.002803	377804	0.679285
Waist-to-hip ratio || id:ieu-a-72	Self-reported tanning ability	rs7973683	A	C	0.3373	-0.02	0.0034	226529	-0.001004	0.002383	377804	0.148857
Waist-to-hip ratio || id:ieu-a-72	Self-reported tanning ability	rs11663816	C	T	0.2657	0.026	0.0037	226500	-0.005433	0.002551	377804	0.994649
Years of schooling || id:ieu-a-1001	Self-reported tanning ability	rs34305371	A	G	0.1014	0.036	0.004	293723	-0.008633	0.003728	377804	0.999997
Years of schooling || id:ieu-a-1001	Self-reported tanning ability	rs7599488	T	C	0.4257	-0.017	0.002	293723	0.002062	0.002276	377804	9.58039e-06
Years of schooling || id:ieu-a-1001	Self-reported tanning ability	rs12987662	A	C	0.4007	0.022	0.003	293723	-0.004691	0.002307	377804	0.978127
Years of schooling || id:ieu-a-1001	Self-reported tanning ability	rs17824247	C	T	0.4081	0.018	0.003	293723	0.0008823	0.002293	377804	0.000140056
Years of schooling || id:ieu-a-1001	Self-reported tanning ability	rs11130222	T	A	0.4255	-0.026	0.003	293723	0.003498	0.002278	377804	3.6579e-07
Years of schooling || id:ieu-a-1001	Self-reported tanning ability	rs766406	T	G	0.6358	-0.014	0.003	293723	0.003185	0.002338	377804	0.59285
Years of schooling || id:ieu-a-1001	Self-reported tanning ability	rs1424580	T	C	0.8018	-0.018	0.003	293723	0.004693	0.002828	377804	0.978224
Years of schooling || id:ieu-a-1001	Self-reported tanning ability	rs7029201	A	G	0.4156	0.025	0.003	293723	-0.007486	0.002286	377804	0.999961
Years of schooling || id:ieu-a-1001	Self-reported tanning ability	rs523934	A	G	0.3975	0.015	0.003	293723	-0.002395	0.002306	377804	0.19455
Years of schooling || id:ieu-a-1001	Self-reported tanning ability	rs10772644	C	G	0.8945	-0.021	0.004	293723	0.001112	0.003678	377804	0.0128904
Years of schooling || id:ieu-a-1001	Self-reported tanning ability	rs9739070	G	A	0.7958	0.024	0.003	293723	0.003054	0.0028	377804	0.519508
Years of schooling || id:ieu-a-1001	Self-reported tanning ability	rs12969294	G	A	0.6616	-0.018	0.003	293723	-0.002075	0.002391	377804	9.29954e-06
Years of schooling || id:ieu-a-1001	Self-reported tanning ability	rs62100767	G	A	0.3976	-0.014	0.003	293723	0.0006515	0.002303	377804	0.000236739
Years of schooling || id:ieu-a-1001	Self-reported tanning ability	rs12410444	G	A	0.2982	0.018	0.003	293723	-7.452e-05	0.002465	377804	0.00123245
Years of schooling || id:ieu-a-1001	Self-reported tanning ability	rs13010288	T	G	0.1326	0.02	0.004	293723	-0.007455	0.00333	377804	0.999958
Years of schooling || id:ieu-a-1001	Self-reported tanning ability	rs13421974	C	T	0.4477	-0.014	0.002	293723	-0.0001289	0.002273	377804	0.0013947
Years of schooling || id:ieu-a-1001	Self-reported tanning ability	rs16845580	C	T	0.3779	-0.016	0.003	293723	0.001882	0.00234	377804	1.4426e-05
Years of schooling || id:ieu-a-1001	Self-reported tanning ability	rs62263923	G	A	0.3521	0.016	0.003	293723	-0.009902	0.00239	377804	1
Years of schooling || id:ieu-a-1001	Self-reported tanning ability	rs3095075	G	A	0.4444	0.014	0.002	293723	-0.005461	0.002299	377804	0.996133
Years of schooling || id:ieu-a-1001	Self-reported tanning ability	rs6839705	C	A	0.6584	0.017	0.003	293723	0.004645	0.002374	377804	0.975778
Years of schooling || id:ieu-a-1001	Self-reported tanning ability	rs320700	A	G	0.6382	-0.016	0.003	293723	-0.0041	0.002348	377804	9.30258e-08
Years of schooling || id:ieu-a-1001	Self-reported tanning ability	rs17425572	G	A	0.528	0.014	0.002	293723	-0.002815	0.002264	377804	1.72872e-06
Years of schooling || id:ieu-a-1001	Self-reported tanning ability	rs4240470	C	G	0.7046	-0.016	0.003	293723	0.000644	0.002476	377804	0.00448508
Years of schooling || id:ieu-a-1001	Self-reported tanning ability	rs11191193	G	A	0.3507	-0.019	0.003	293723	0.001946	0.002376	377804	1.24723e-05
Years of schooling || id:ieu-a-1001	Self-reported tanning ability	rs7964899	A	G	0.4335	0.017	0.002	293723	-0.0003037	0.002275	377804	0.00207368
Years of schooling || id:ieu-a-1001	Self-reported tanning ability	rs1378214	C	T	0.6202	-0.016	0.003	293723	0.005885	0.002322	377804	0.998522
Years of schooling || id:ieu-a-1001	Self-reported tanning ability	rs4468571	G	A	0.4392	0.014	0.003	293723	-0.002234	0.002271	377804	0.143463
Years of schooling || id:ieu-a-1001	Self-reported tanning ability	rs1035578	A	G	0.531	0.013	0.002	293723	-0.0008124	0.002284	377804	0.000164209
Years of schooling || id:ieu-a-1001	Self-reported tanning ability	rs4800490	C	A	0.4952	0.015	0.002	293723	-0.00346	0.002254	377804	0.731276
Years of schooling || id:ieu-a-1001	Self-reported tanning ability	rs1008078	T	C	0.3954	-0.016	0.003	293723	0.00764	0.002316	377804	2.96905e-11
Years of schooling || id:ieu-a-1001	Self-reported tanning ability	rs11588857	A	G	0.2094	0.022	0.003	293723	-0.003621	0.002769	377804	0.796924
Years of schooling || id:ieu-a-1001	Self-reported tanning ability	rs35771425	C	T	0.2196	-0.019	0.003	293723	0.001295	0.002723	377804	5.48086e-05
Years of schooling || id:ieu-a-1001	Self-reported tanning ability	rs4974424	G	A	0.1597	0.019	0.003	293723	0.002086	0.003086	377804	9.06975e-06
Years of schooling || id:ieu-a-1001	Self-reported tanning ability	rs4863692	T	G	0.3284	0.018	0.003	293723	-0.002221	0.002401	377804	0.139866
Years of schooling || id:ieu-a-1001	Self-reported tanning ability	rs4493682	C	G	0.181	0.019	0.003	293723	0.0006183	0.00293	377804	0.000255254
Years of schooling || id:ieu-a-1001	Self-reported tanning ability	rs6882046	G	A	0.2642	0.021	0.003	293723	0.001955	0.002595	377804	1.2217e-05
Years of schooling || id:ieu-a-1001	Self-reported tanning ability	rs12514965	C	T	0.2339	-0.018	0.003	293723	0.01141	0.002665	377804	5.61582e-15
Years of schooling || id:ieu-a-1001	Self-reported tanning ability	rs1106761	A	G	0.3813	-0.017	0.003	293723	-0.006735	0.002369	377804	0.999786
Years of schooling || id:ieu-a-1001	Self-reported tanning ability	rs9527702	G	A	0.2763	-0.023	0.003	293723	-0.0007047	0.002519	377804	0.00514661
Years of schooling || id:ieu-a-1001	Self-reported tanning ability	rs8049439	C	T	0.4027	-0.015	0.003	293723	-0.007818	0.002295	377804	0.999982
Years of schooling || id:ieu-a-1001	Self-reported tanning ability	rs141979783	T	C	0.03958	0.037	0.006	293723	-0.002011	0.005825	377804	0.0916168
Years of schooling || id:ieu-a-1001	Self-reported tanning ability	rs4478846	T	C	0.8364	-0.018	0.003	293723	0.0005809	0.00305	377804	0.00388785
Years of schooling || id:ieu-a-1001	Self-reported tanning ability	rs10006235	C	T	0.7297	-0.015	0.003	293723	0.002025	0.002537	377804	0.0943113
Years of schooling || id:ieu-a-1001	Self-reported tanning ability	rs61160187	G	A	0.3923	0.018	0.003	293723	-0.006128	0.00232	377804	0.999149
Years of schooling || id:ieu-a-1001	Self-reported tanning ability	rs7757476	A	G	0.1802	0.02	0.003	293723	-0.005832	0.002998	377804	0.998333
Years of schooling || id:ieu-a-1001	Self-reported tanning ability	rs10831912	C	T	0.6019	-0.015	0.003	293723	-0.003458	0.002318	377804	4.00532e-07
Years of schooling || id:ieu-a-1001	Self-reported tanning ability	rs2456973	C	A	0.3419	0.018	0.003	293723	-0.007493	0.002373	377804	0.999962
Years of schooling || id:ieu-a-1001	Self-reported tanning ability	rs9556958	T	C	0.5241	0.015	0.002	293723	0.002543	0.002287	377804	0.252751
Years of schooling || id:ieu-a-1001	Self-reported tanning ability	rs34344888	G	A	0.6046	-0.016	0.003	293723	-0.004057	0.002306	377804	1.02582e-07
Years of schooling || id:ieu-a-1001	Self-reported tanning ability	rs10483349	G	A	0.1818	0.019	0.003	293723	0.01052	0.002929	377804	4.24893e-14
Years of schooling || id:ieu-a-1001	Self-reported tanning ability	rs9616906	A	G	0.4411	0.015	0.003	293723	0.005746	0.002268	377804	2.20311e-09
Years of schooling || id:ieu-a-1001	Self-reported tanning ability	rs12761761	T	C	0.2498	0.017	0.003	293723	-0.006716	0.002604	377804	0.999776
Years of schooling || id:ieu-a-1001	Self-reported tanning ability	rs7146434	G	A	0.4495	0.014	0.002	293723	-0.006471	0.002267	377804	0.99961
Years of schooling || id:ieu-a-1001	Self-reported tanning ability	rs58694847	C	G	0.2597	-0.018	0.003	293723	-0.0004335	0.00259	377804	0.00278423
Years of schooling || id:ieu-a-1001	Self-reported tanning ability	rs538628	C	G	0.2143	-0.018	0.003	293723	-0.00703	0.002739	377804	0.999891
Years of schooling || id:ieu-a-1001	Self-reported tanning ability	rs12962421	G	A	0.4245	0.014	0.002	293723	0.001976	0.00228	377804	1.16477e-05
Years of schooling || id:ieu-a-1001	Self-reported tanning ability	rs1382358	C	T	0.1289	-0.021	0.004	293723	-0.005765	0.003362	377804	0.99806
