## Supplementary Table 3 for "CaPri: Bayesian Mendelian randomization for joint estimation of causal and pleiotropic effects"

### Sheet: negative_control_results
Table S3. Mendelian randomization results for negative control analyses.
Exposure	Outcome	Method	beta	standard error	P		Exposure	Outcome	Method	PP.causal	Estimated causal effect (log-OR)	Estimated pleiotropic effect (log-OR)
Alzheimer's disease || id:ieu-a-298	self-reported tanning ability	Inverse variance weighted	0.00235268	0.00900967	0.793994		Alzheimer's disease || id:ieu-a-298	self-reported tanning ability	CaPri	0.00014513	7.72e-07	0.00549399
Alzheimer's disease || id:ieu-a-298	self-reported tanning ability	Inverse variance weighted (fixed effects)	0.00235268	0.0055176	0.66982		Asthma || id:ieu-a-44	self-reported tanning ability	CaPri	4.04e-05	2.08e-08	-0.0073263
Alzheimer's disease || id:ieu-a-298	self-reported tanning ability	Simple median	-0.00365137	0.00838551	0.663244		Body mass index || id:ieu-a-2	self-reported tanning ability	CaPri	0.00094072	-1.35e-05	-0.0081286
Alzheimer's disease || id:ieu-a-298	self-reported tanning ability	Weighted median	-0.00374589	0.00838757	0.655164		Coronary heart disease || id:ieu-a-7	self-reported tanning ability	CaPri	8.09e-05	-3.01e-07	0.00867989
Alzheimer's disease || id:ieu-a-298	self-reported tanning ability	Penalised weighted median	-0.00440929	0.00859671	0.608019		Lung cancer || id:ieu-a-966	self-reported tanning ability	CaPri	0.0002764	-1.27e-06	-0.0073126
Alzheimer's disease || id:ieu-a-298	self-reported tanning ability	Simple mode	-0.00103756	0.0137628	0.94084		Neuroticism || id:ieu-a-1007	self-reported tanning ability	CaPri	0.00023096	9.53e-07	-0.0043214
Alzheimer's disease || id:ieu-a-298	self-reported tanning ability	Weighted mode	-0.00225349	0.0146136	0.879376		Schizophrenia || id:ieu-a-22	self-reported tanning ability	CaPri	5.79e-05	-1.69e-07	-0.0084256
Alzheimer's disease || id:ieu-a-298	self-reported tanning ability	MR Egger	0.00239653	0.0331897	0.943391		Type 2 diabetes || id:ieu-a-26	self-reported tanning ability	CaPri	3.45e-05	5.71e-08	-0.01942
Alzheimer's disease || id:ieu-a-298	self-reported tanning ability	MR PRESSO	-0.00191925	0.00712558	0.791333		Waist-to-hip ratio || id:ieu-a-72	self-reported tanning ability	CaPri	0.00259067	-7.37e-05	-0.0041679
Asthma || id:ieu-a-44	self-reported tanning ability	Inverse variance weighted	0.0252475	0.0114177	0.027018		Years of schooling || id:ieu-a-1001	self-reported tanning ability	CaPri	0.0002004	-2.41e-06	-0.006019
Asthma || id:ieu-a-44	self-reported tanning ability	Inverse variance weighted (fixed effects)	0.0252475	0.00590615	1.91333e-05
Asthma || id:ieu-a-44	self-reported tanning ability	Simple median	0.0303569	0.00909851	0.000848482
Asthma || id:ieu-a-44	self-reported tanning ability	Weighted median	0.030722	0.00904479	0.000682168
Asthma || id:ieu-a-44	self-reported tanning ability	Penalised weighted median	0.036171	0.00958535	0.00016093
Asthma || id:ieu-a-44	self-reported tanning ability	Simple mode	0.0362711	0.0366534	0.355349
Asthma || id:ieu-a-44	self-reported tanning ability	Weighted mode	0.0328071	0.0331217	0.354924
Asthma || id:ieu-a-44	self-reported tanning ability	MR Egger	0.121262	0.0709842	0.138446
Asthma || id:ieu-a-44	self-reported tanning ability	MR PRESSO	0.0241734	0.00992735	0.0590139
Body mass index || id:ieu-a-2	self-reported tanning ability	Inverse variance weighted	-0.0642778	0.0225909	0.00443709
Body mass index || id:ieu-a-2	self-reported tanning ability	Inverse variance weighted (fixed effects)	-0.0642778	0.0105444	1.0883e-09
Body mass index || id:ieu-a-2	self-reported tanning ability	Simple median	-0.063083	0.0188073	0.000796004
Body mass index || id:ieu-a-2	self-reported tanning ability	Weighted median	-0.0384241	0.0199588	0.0542076
Body mass index || id:ieu-a-2	self-reported tanning ability	Penalised weighted median	-0.0352156	0.0192763	0.0677171
Body mass index || id:ieu-a-2	self-reported tanning ability	Simple mode	-0.0747125	0.069708	0.28725
Body mass index || id:ieu-a-2	self-reported tanning ability	Weighted mode	-0.0429893	0.104077	0.680746
Body mass index || id:ieu-a-2	self-reported tanning ability	MR Egger	-0.0437657	0.0553249	0.431433
Body mass index || id:ieu-a-2	self-reported tanning ability	MR PRESSO	-0.0524356	0.0184225	0.00582007
Coronary heart disease || id:ieu-a-7	self-reported tanning ability	Inverse variance weighted	0.00270666	0.00842125	0.747901
Coronary heart disease || id:ieu-a-7	self-reported tanning ability	Inverse variance weighted (fixed effects)	0.00270666	0.00478816	0.571882
Coronary heart disease || id:ieu-a-7	self-reported tanning ability	Simple median	-0.0114211	0.0082602	0.166768
Coronary heart disease || id:ieu-a-7	self-reported tanning ability	Weighted median	-0.0101465	0.00766273	0.185457
Coronary heart disease || id:ieu-a-7	self-reported tanning ability	Penalised weighted median	-0.0115526	0.00787891	0.142577
Coronary heart disease || id:ieu-a-7	self-reported tanning ability	Simple mode	-0.0139743	0.0129761	0.28868
Coronary heart disease || id:ieu-a-7	self-reported tanning ability	Weighted mode	-0.00912008	0.0259462	0.727263
Coronary heart disease || id:ieu-a-7	self-reported tanning ability	MR Egger	-0.00321585	0.0194238	0.869454
Coronary heart disease || id:ieu-a-7	self-reported tanning ability	MR PRESSO	-0.00327067	0.00708791	0.64742
Lung cancer || id:ieu-a-966	self-reported tanning ability	Inverse variance weighted	-2.432e-07	0.00755331	0.999974
Lung cancer || id:ieu-a-966	self-reported tanning ability	Inverse variance weighted (fixed effects)	-2.432e-07	0.00547107	0.999965
Lung cancer || id:ieu-a-966	self-reported tanning ability	Simple median	-0.00814432	0.00890421	0.360371
Lung cancer || id:ieu-a-966	self-reported tanning ability	Weighted median	-0.000107602	0.00648498	0.986762
Lung cancer || id:ieu-a-966	self-reported tanning ability	Penalised weighted median	-0.000107602	0.0067649	0.987309
Lung cancer || id:ieu-a-966	self-reported tanning ability	Simple mode	-0.01343	0.0206919	0.551692
Lung cancer || id:ieu-a-966	self-reported tanning ability	Weighted mode	0.000746923	0.0235469	0.976214
Lung cancer || id:ieu-a-966	self-reported tanning ability	MR Egger	-0.0168838	0.0276924	0.585142
Lung cancer || id:ieu-a-966	self-reported tanning ability	MR PRESSO	NA	NA	NA
Neuroticism || id:ieu-a-1007	self-reported tanning ability	Inverse variance weighted	0.00255072	0.0642965	0.968355
Neuroticism || id:ieu-a-1007	self-reported tanning ability	Inverse variance weighted (fixed effects)	0.00255072	0.0333492	0.939033
Neuroticism || id:ieu-a-1007	self-reported tanning ability	Simple median	0.0185895	0.0541387	0.731322
Neuroticism || id:ieu-a-1007	self-reported tanning ability	Weighted median	0.0099441	0.0584076	0.864811
Neuroticism || id:ieu-a-1007	self-reported tanning ability	Penalised weighted median	0.0156167	0.0548735	0.775955
Neuroticism || id:ieu-a-1007	self-reported tanning ability	Simple mode	0.0572693	0.228095	0.807393
Neuroticism || id:ieu-a-1007	self-reported tanning ability	Weighted mode	0.00519224	0.234299	0.982803
Neuroticism || id:ieu-a-1007	self-reported tanning ability	MR Egger	-0.688241	0.493944	0.201003
Neuroticism || id:ieu-a-1007	self-reported tanning ability	MR PRESSO	0.0377062	0.0569278	0.526363
Schizophrenia || id:ieu-a-22	self-reported tanning ability	Inverse variance weighted	0.00257328	0.00750777	0.731787
Schizophrenia || id:ieu-a-22	self-reported tanning ability	Inverse variance weighted (fixed effects)	0.00257328	0.00367018	0.483221
Schizophrenia || id:ieu-a-22	self-reported tanning ability	Simple median	0.00113779	0.00647448	0.860503
Schizophrenia || id:ieu-a-22	self-reported tanning ability	Weighted median	0.00115521	0.00637014	0.856095
Schizophrenia || id:ieu-a-22	self-reported tanning ability	Penalised weighted median	-0.000694263	0.00653574	0.915403
Schizophrenia || id:ieu-a-22	self-reported tanning ability	Simple mode	-0.00359468	0.0212738	0.866273
Schizophrenia || id:ieu-a-22	self-reported tanning ability	Weighted mode	-0.0054948	0.0241661	0.82075
Schizophrenia || id:ieu-a-22	self-reported tanning ability	MR Egger	-0.00125211	0.0286534	0.965263
Schizophrenia || id:ieu-a-22	self-reported tanning ability	MR PRESSO	0.00419866	0.00617099	0.498639
Type 2 diabetes || id:ieu-a-26	self-reported tanning ability	Inverse variance weighted	0.010476	0.0123604	0.396694
Type 2 diabetes || id:ieu-a-26	self-reported tanning ability	Inverse variance weighted (fixed effects)	0.010476	0.00441966	0.0177732
Type 2 diabetes || id:ieu-a-26	self-reported tanning ability	Simple median	0.00458968	0.00813261	0.572513
Type 2 diabetes || id:ieu-a-26	self-reported tanning ability	Weighted median	-0.00295144	0.00621862	0.635063
Type 2 diabetes || id:ieu-a-26	self-reported tanning ability	Penalised weighted median	-0.00363229	0.00633239	0.566235
Type 2 diabetes || id:ieu-a-26	self-reported tanning ability	Simple mode	-0.00842513	0.00874723	0.354467
Type 2 diabetes || id:ieu-a-26	self-reported tanning ability	Weighted mode	-0.00561234	0.0257932	0.831405
Type 2 diabetes || id:ieu-a-26	self-reported tanning ability	MR Egger	-0.0370857	0.0313937	0.262391
Type 2 diabetes || id:ieu-a-26	self-reported tanning ability	MR PRESSO	0.00211103	0.00682865	0.762989
Waist-to-hip ratio || id:ieu-a-72	self-reported tanning ability	Inverse variance weighted	-0.0587312	0.0242058	0.0152523
Waist-to-hip ratio || id:ieu-a-72	self-reported tanning ability	Inverse variance weighted (fixed effects)	-0.0587312	0.0176865	0.000897994
Waist-to-hip ratio || id:ieu-a-72	self-reported tanning ability	Simple median	-0.0782143	0.0278986	0.00505483
Waist-to-hip ratio || id:ieu-a-72	self-reported tanning ability	Weighted median	-0.0613051	0.0276682	0.0267104
Waist-to-hip ratio || id:ieu-a-72	self-reported tanning ability	Penalised weighted median	-0.0643358	0.0282248	0.022643
Waist-to-hip ratio || id:ieu-a-72	self-reported tanning ability	Simple mode	-0.092398	0.0559789	0.109256
Waist-to-hip ratio || id:ieu-a-72	self-reported tanning ability	Weighted mode	-0.0729413	0.0640146	0.263533
Waist-to-hip ratio || id:ieu-a-72	self-reported tanning ability	MR Egger	-0.000427634	0.104213	0.996754
Waist-to-hip ratio || id:ieu-a-72	self-reported tanning ability	MR PRESSO	NA	NA	NA
Years of schooling || id:ieu-a-1001	self-reported tanning ability	Inverse variance weighted	-0.0727904	0.0340374	0.0324728
Years of schooling || id:ieu-a-1001	self-reported tanning ability	Inverse variance weighted (fixed effects)	-0.0727904	0.0185374	8.61246e-05
Years of schooling || id:ieu-a-1001	self-reported tanning ability	Simple median	-0.0624923	0.0332554	0.0602223
Years of schooling || id:ieu-a-1001	self-reported tanning ability	Weighted median	-0.0849304	0.0320422	0.00803543
Years of schooling || id:ieu-a-1001	self-reported tanning ability	Penalised weighted median	-0.10801	0.0316388	0.000640547
Years of schooling || id:ieu-a-1001	self-reported tanning ability	Simple mode	-0.0806565	0.0823514	0.331585
Years of schooling || id:ieu-a-1001	self-reported tanning ability	Weighted mode	-0.0982888	0.086489	0.260616
Years of schooling || id:ieu-a-1001	self-reported tanning ability	MR Egger	-0.182236	0.169968	0.288323
Years of schooling || id:ieu-a-1001	self-reported tanning ability	MR PRESSO	-0.0896326	0.0305738	0.00500117
