## Supplementary Table 4 for "CaPri: Bayesian Mendelian randomization for joint estimation of causal and pleiotropic effects"

### Sheet: positive_control_information
Table S4. Summary statistics for positive control and exploratory analyses.
Exposure	Outcome	Instrument	Effect allele	Other allele	Effect allele frequency	beta - instrument-exposure association	standard error - instrument-exposure association	Exposure GWAS sample size	beta - instrument-outcome association	standard error - instrument-outcome association	Outcome GWAS sample size	Posterior inclusion probability (pleiotropic effect) - CaPri
LDL	CAD	rs10102164	A	G	0.1741	0.0316	0.0045	173036	0.0270072	0.00595803	1163660	0
LDL	CAD	rs10178381	A	T	0.8879	0.0521	0.0066	173011	0.030278	0.00856244	1165670	4.54995e-39
LDL	CAD	rs10195252	T	C	0.5818	0.0238	0.0039	157208	0.0211232	0.00506797	1159040	3.56553e-09
LDL	CAD	rs10401969	T	C	0.92876	0.1184	0.0072	171476	0.0423503	0.0091563	1161940	5.10367e-223
LDL	CAD	rs10419998	T	A	0.8509	0.0496	0.008	54759	0.0139169	0.00997663	1134060	2.13139e-225
LDL	CAD	rs10490626	G	A	0.92084	0.0508	0.0069	173043	0.0221876	0.00963556	1121680	6.88927e-131
LDL	CAD	rs10495907	A	G	0.124	0.0406	0.0052	172268	0.0240062	0.00725999	1143220	2.32351e-236
LDL	CAD	rs10832962	T	C	0.719	0.032	0.004	172920	0.0152669	0.00545711	1163960	3.18092e-121
LDL	CAD	rs10893499	A	G	0.1438	0.0521	0.0053	172980	0.0250808	0.00735125	1141640	4.54797e-192
LDL	CAD	rs10903129	G	A	0.5369	0.0328	0.0037	169920	-0.00172007	0.00489996	1165540	0
LDL	CAD	rs10947207	C	T	0.3087	0.0308	0.0043	160323	0.00208506	0.00630748	1014800	7.02878e-19
LDL	CAD	rs10947332	A	G	0.1319	0.0504	0.0056	169262	0.00989397	0.00809896	1095640	5.11206e-16
LDL	CAD	rs11485618	A	G	0.6913	0.05	0.0039	170063	0.00369392	0.00516154	1165630	0
LDL	CAD	rs11563251	T	C	0.1253	0.0345	0.0062	172854	0.00692731	0.00798695	1135180	2.90191e-59
LDL	CAD	rs11591147	G	T	0.98285	0.497	0.018	77417	0.251338	0.0226529	993122	1
LDL	CAD	rs1169288	C	A	0.3338	0.0375	0.004	163086	0.0485796	0.00528425	1161000	0
LDL	CAD	rs1250229	C	T	0.7889	0.0243	0.0042	173032	-0.0454769	0.00555832	1158970	0
LDL	CAD	rs12670798	C	T	0.2243	0.0344	0.0043	173012	0.0114529	0.0057359	1164480	9.45563e-115
LDL	CAD	rs12721109	G	A	0.98285	0.4462	0.0183	99409	0.127509	0.0190103	1109260	0
LDL	CAD	rs12748152	T	C	0.07124	0.0499	0.0066	172987	0.0138052	0.00888018	1164760	4.91887e-66
LDL	CAD	rs12916	C	T	0.4314	0.0733	0.0038	168357	0.0284203	0.0049988	1160780	6.38342e-127
LDL	CAD	rs13277801	C	T	0.347	0.0338	0.0038	173010	-0.00139864	0.00517749	1163560	1
LDL	CAD	rs1367117	A	G	0.2876	0.1186	0.004	173007	0.0316237	0.00531916	1165620	1
LDL	CAD	rs1564348	C	T	0.1451	0.0481	0.005	172988	0.0335626	0.00661536	1154320	0
LDL	CAD	rs16831243	T	C	0.1807	0.0378	0.0055	162944	-0.0166248	0.00760973	1118950	1
LDL	CAD	rs17404153	G	T	0.8562	0.0336	0.0054	172898	0.0234029	0.00757068	1142250	2.39818e-30
LDL	CAD	rs174583	C	T	0.6253	0.0522	0.0038	172982	0.00960109	0.00517947	1164000	8.38478e-291
LDL	CAD	rs1800562	G	A	0.95383	0.0615	0.008	171208	0.0251489	0.0104816	1111820	2.88139e-148
LDL	CAD	rs1800961	C	T	0.9657	0.0685	0.0106	142697	0.0114037	0.0143412	1130300	0
LDL	CAD	rs1801689	C	A	0.03694	0.1028	0.0139	111143	0.0597963	0.0161145	1001130	0
LDL	CAD	rs1883025	C	T	0.7573	0.0296	0.0044	172330	0.021017	0.00556647	1165650	2.17749e-39
LDL	CAD	rs2000999	A	G	0.1847	0.065	0.0046	171509	0.0344375	0.00613108	1162210	2.00004e-241
LDL	CAD	rs2030746	T	C	0.3984	0.0214	0.0038	173024	0.0140126	0.0050032	1159040	1.10563e-210
LDL	CAD	rs2073547	G	A	0.1939	0.0485	0.0049	169889	0.0273708	0.00621004	1165610	7.60272e-238
LDL	CAD	rs2328223	C	A	0.2493	0.0299	0.005	170761	0.012323	0.00630381	1161280	9.1757e-148
LDL	CAD	rs2419604	A	G	0.3179	0.0302	0.004	172807	0.00772403	0.0057171	1138520	2.17903e-90
LDL	CAD	rs247616	C	T	0.7071	0.0547	0.0041	171458	0.0340496	0.00529535	1164100	3.29538e-06
LDL	CAD	rs2587534	A	G	0.5277	0.0391	0.0037	172966	0.0165056	0.00510172	1143110	1.39722e-141
LDL	CAD	rs2642438	G	A	0.7454	0.0352	0.0042	165470	0.0110784	0.00546775	1165530	4.47846e-188
LDL	CAD	rs267733	A	G	0.8628	0.0331	0.0053	164562	-0.0106761	0.00695036	1164720	0
LDL	CAD	rs2710642	A	G	0.6187	0.0239	0.0038	172994	0.0220244	0.00541144	1136550	0.990188
LDL	CAD	rs2737252	G	A	0.7441	0.0314	0.0041	172950	0.00056877	0.00553316	1165620	8.02535e-297
LDL	CAD	rs2738459	A	C	0.5554	0.0532	0.0058	88433	0.0194099	0.00493635	1164050	1.31557e-176
LDL	CAD	rs2886232	T	C	0.1201	0.0451	0.0064	162497	0.00307068	0.00811674	1150460	1
LDL	CAD	rs2902875	T	C	0.0409	0.0756	0.0126	89883	0.0392198	0.0120945	1159340	1.13673e-246
LDL	CAD	rs314253	T	C	0.6649	0.0242	0.0038	169706	0.0123902	0.00517415	1162770	2.80241e-117
LDL	CAD	rs3184504	C	T	0.5343	0.0268	0.0038	164996	-0.0553017	0.00510873	1165550	0
LDL	CAD	rs364585	G	A	0.6332	0.0249	0.0038	171526	0.0163613	0.00502586	1165530	1.61117e-72
LDL	CAD	rs3757354	C	T	0.7902	0.0382	0.0044	172986	0.0105025	0.00582497	1165610	4.93927e-210
LDL	CAD	rs3780181	A	G	0.94723	0.0445	0.0074	171976	0.0139294	0.00944544	1162690	8.2118e-200
LDL	CAD	rs3798220	C	T	0.009235	0.1579	0.0223	77449	0.394116	0.0208482	1141380	0
LDL	CAD	rs3798221	G	T	0.777	0.0368	0.0045	172841	0.0548328	0.00627062	1138600	1
LDL	CAD	rs4253776	G	A	0.124	0.0311	0.0059	171070	0.0234956	0.00817989	1130780	1.56185e-277
LDL	CAD	rs4530754	A	G	0.5818	0.0275	0.0036	173003	-0.0220031	0.00492016	1158800	0
LDL	CAD	rs4722551	C	T	0.1702	0.0391	0.0049	172945	0.0101073	0.00686151	1161890	5.8037e-75
LDL	CAD	rs492602	G	A	0.4301	0.0293	0.0039	170009	0.0150782	0.0050367	1164060	3.11157e-184
LDL	CAD	rs4942486	T	C	0.4617	0.0243	0.0037	171930	0.00958692	0.00487617	1165530	1.90636e-142
LDL	CAD	rs4970712	C	A	0.8061	0.0339	0.0044	173036	-0.0141972	0.0062742	1165230	0
LDL	CAD	rs5763662	T	C	0.02507	0.0767	0.0121	162777	0.018979	0.0136069	1156520	0.999997
LDL	CAD	rs579459	C	T	0.215	0.0665	0.0045	172705	0.0536705	0.0061036	1162800	0
LDL	CAD	rs6016381	T	C	0.6398	0.0363	0.0038	171556	0.0237371	0.00521436	1141190	9.45628e-40
LDL	CAD	rs6065311	C	T	0.4604	0.0417	0.0036	171333	0.0132592	0.00508937	1141150	2.70867e-100
LDL	CAD	rs646776	T	C	0.7876	0.1602	0.0044	173020	0.0919862	0.00597611	1157680	1
LDL	CAD	rs6504872	T	C	0.4723	0.0274	0.0037	171519	0.019789	0.00491086	1165570	6.01635e-251
LDL	CAD	rs6511720	G	T	0.90237	0.2209	0.0061	170607	0.112512	0.00815938	1152090	1
LDL	CAD	rs6544713	T	C	0.2942	0.0806	0.0041	172939	0.0486342	0.00536306	1164000	0
LDL	CAD	rs6818397	T	G	0.4129	0.0224	0.004	172685	0.0134946	0.00508045	1160480	2.11118e-199
LDL	CAD	rs6882076	C	T	0.6662	0.0456	0.0038	173006	0.0189944	0.00507933	1165530	9.36395e-144
LDL	CAD	rs6909746	C	T	0.6082	0.0263	0.0037	170096	0.00058973	0.00522113	1143130	3.91334e-271
LDL	CAD	rs7254892	G	A	0.96834	0.4853	0.0119	139197	0.119992	0.014794	1137750	0
LDL	CAD	rs7264396	C	T	0.781	0.0246	0.0045	171527	0.00409102	0.0051838	1165580	4.10078e-220
LDL	CAD	rs749873	C	T	0.4551	0.0249	0.004	171259	-0.00285924	0.0059956	1129160	1
LDL	CAD	rs7551981	T	G	0.595	0.0472	0.0038	173021	0.0207956	0.00505261	1165560	7.55091e-130
LDL	CAD	rs75687619	T	G	0.02375	0.1735	0.0161	82003	0.0449177	0.0165983	1134820	1
LDL	CAD	rs7640978	C	T	0.8945	0.0392	0.0069	172227	0.0204253	0.00888117	1165650	1.88019e-94
LDL	CAD	rs780093	T	C	0.4129	0.0223	0.0037	172189	0.0153677	0.00507128	1165550	1.16693e-222
LDL	CAD	rs7832643	T	G	0.405	0.0339	0.0038	164854	-0.00230263	0.00511603	1152450	1
LDL	CAD	rs7953150	A	G	0.2599	0.0253	0.0041	170728	-0.0314968	0.00539022	1165610	1
LDL	CAD	rs8017377	A	G	0.4591	0.0303	0.0038	172866	0.00395088	0.00507433	1153360	4.81631e-44
LDL	CAD	rs9875338	G	A	0.6121	0.027	0.0037	172894	0.0118252	0.00506648	1165570	4.15721e-138
LDL	CAD	rs9987289	G	A	0.9248	0.0714	0.0066	160102	0.00881532	0.00858264	1163680	0
Urate	Gout	rs10149272	G	C	0.734	0.017	0.0027	363228	0.013	0.038	69356	5.49087e-75
Urate	Gout	rs10195252	C	T	0.4089	-0.0156	0.0024	363228	0.045	0.033	69374	8.64124e-172
Urate	Gout	rs10224210	C	T	0.286	0.0317	0.0027	363228	0.13	0.037	69374	5.18194e-189
Urate	Gout	rs10266933	T	C	0.7577	0.0183	0.0028	363228	0.035	0.04	69361	2.18671e-40
Urate	Gout	rs1051921	A	G	0.1896	-0.0408	0.003	363228	-0.12	0.042	69374	1
Urate	Gout	rs1062062	T	C	0.1344	0.0196	0.0034	363228	0.027	0.047	69374	1.38188e-43
Urate	Gout	rs10797999	T	C	0.4232	-0.017	0.0024	363228	-0.012	0.033	69374	1.00956e-76
Urate	Gout	rs10859925	A	G	0.2172	0.0198	0.0029	363228	-0.019	0.04	69374	1
Urate	Gout	rs10994860	T	C	0.1749	0.0538	0.0031	363228	0.094	0.043	67730	1.17837e-65
Urate	Gout	rs11030108	G	A	0.6938	-0.0153	0.0025	363228	-0.017	0.036	69267	4.47153e-38
Urate	Gout	rs11084211	A	G	0.3467	-0.0147	0.0025	363228	0.024	0.037	66116	7.2696e-133
Urate	Gout	rs1109513	A	C	0.5252	0.0131	0.0024	363228	0.039	0.032	69374	4.03799e-19
Urate	Gout	rs11218788	T	C	0.4562	0.0135	0.0024	363228	-0.037	0.033	69374	1
Urate	Gout	rs11245342	T	C	0.2574	0.0212	0.0027	363228	0.0073	0.037	69374	5.46376e-05
Urate	Gout	rs11446	G	A	0.6355	0.0142	0.0025	363228	0.043	0.037	69374	3.29656e-15
Urate	Gout	rs1165196	A	G	0.5484	0.0797	0.0024	363228	0.14	0.033	69361	2.69845e-27
Urate	Gout	rs11659764	A	T	0.04956	-0.0346	0.0054	363228	0.14	0.07	69374	0
Urate	Gout	rs1171614	C	T	0.7756	0.0676	0.0028	363228	0.048	0.045	69374	1.24668e-153
Urate	Gout	rs11824864	G	A	0.1404	-0.0198	0.0034	363228	-0.11	0.049	69374	1
Urate	Gout	rs11835818	C	T	0.477	-0.0229	0.0024	363228	-0.052	0.032	69374	1.48576e-23
Urate	Gout	rs11929535	T	C	0.1	0.0261	0.004	363228	0.032	0.051	69374	2.33523e-34
Urate	Gout	rs11940106	G	A	0.1409	-0.021	0.0034	363228	-0.03	0.047	69374	1.67728e-56
Urate	Gout	rs12215057	A	G	0.1621	-0.0188	0.0033	363228	-0.017	0.045	69349	5.28764e-73
Urate	Gout	rs12442886	C	T	0.7633	0.0207	0.0028	363228	-0.0054	0.038	69374	4.11087e-117
Urate	Gout	rs1260326	C	T	0.5898	-0.0579	0.0025	363228	-0.14	0.033	69374	3.4039e-134
Urate	Gout	rs12708477	C	A	0.7737	-0.017	0.0029	363228	0.049	0.038	69374	1
Urate	Gout	rs1285875	C	G	0.7432	-0.0489	0.0027	363228	-0.082	0.038	69354	2.50889e-58
Urate	Gout	rs12877270	A	G	0.4567	0.0142	0.0024	363228	-0.037	0.034	69374	1
Urate	Gout	rs12987661	C	T	0.1158	-0.0384	0.0036	363228	-0.096	0.052	69350	1
Urate	Gout	rs13107325	T	C	0.07042	-0.0339	0.0046	363228	-0.032	0.068	69247	1.44633e-88
Urate	Gout	rs1458038	T	C	0.2962	-0.017	0.0027	363228	-0.078	0.038	69374	1
Urate	Gout	rs1544935	G	T	0.2138	-0.0198	0.0029	363228	-0.027	0.039	69295	2.10712e-58
Urate	Gout	rs1585766	G	A	0.4444	-0.0135	0.0024	363228	-0.051	0.032	69374	0.955358
Urate	Gout	rs16856934	G	A	0.1618	-0.023	0.0033	363228	-0.01	0.05	69371	1.01166e-96
Urate	Gout	rs16872937	T	C	0.04272	0.0369	0.0058	363228	0.25	0.097	66182	0
Urate	Gout	rs17036328	C	T	0.1276	-0.0258	0.0036	363228	-0.068	0.048	69340	0.000893638
Urate	Gout	rs17050272	A	G	0.4197	0.0297	0.0024	363228	0.025	0.038	69374	2.71487e-12
Urate	Gout	rs17183750	A	G	0.1738	0.0181	0.0032	363228	0.056	0.044	69265	4.77137e-98
Urate	Gout	rs17553790	G	A	0.4418	0.0166	0.0024	363228	0.07	0.032	69359	1.77613e-126
Urate	Gout	rs17583558	C	G	0.3936	0.0152	0.0025	363228	0.077	0.034	69374	1.7553e-142
Urate	Gout	rs17624477	C	T	0.07221	0.0352	0.0049	363228	0.048	0.061	69366	4.65307e-37
Urate	Gout	rs17632159	C	G	0.3054	-0.0412	0.0026	363228	-0.085	0.037	69374	1.07938e-16
Urate	Gout	rs1765131	C	G	0.3525	-0.0175	0.0025	363228	-0.048	0.035	69374	1.27401e-15
Urate	Gout	rs17663700	T	C	0.4019	-0.0174	0.0025	363228	-0.038	0.034	69374	1.06056e-32
Urate	Gout	rs17782313	C	T	0.2349	0.0262	0.0028	363228	0.044	0.038	69364	6.57159e-55
Urate	Gout	rs1800961	T	C	0.02966	-0.0613	0.0069	363228	-0.16	0.11	69368	1
Urate	Gout	rs180435	G	C	0.803	-0.0187	0.003	363228	-0.033	0.041	69374	1.7709e-56
Urate	Gout	rs181673	C	A	0.5443	0.0216	0.0024	363228	0.016	0.032	69359	1.88213e-82
Urate	Gout	rs1886603	A	G	0.1519	0.0243	0.0033	363228	0.028	0.047	69374	2.2488e-32
Urate	Gout	rs195485	T	C	0.3586	-0.0166	0.0025	363228	-0.0006	0.035	69360	2.09499e-95
Urate	Gout	rs2057291	G	A	0.6575	-0.014	0.0025	363228	-0.039	0.034	69374	7.72929e-80
Urate	Gout	rs2075252	C	T	0.7606	-0.0334	0.0028	363228	-0.071	0.035	69374	6.20259e-82
Urate	Gout	rs2108093	G	A	0.8134	0.018	0.003	363228	0.065	0.042	69374	1
Urate	Gout	rs2132276	A	G	0.538	0.0185	0.0024	363228	-0.04	0.032	69374	4.22241e-171
Urate	Gout	rs2195525	T	C	0.5279	-0.0182	0.0024	363228	-0.057	0.034	69294	1.65425e-99
Urate	Gout	rs2236783	A	G	0.7107	0.0163	0.003	363228	-0.052	0.038	69374	7.2398e-186
Urate	Gout	rs224049	A	T	0.5883	-0.0142	0.0024	363228	0.001	0.032	69374	7.23602e-10
Urate	Gout	rs2249825	C	G	0.2656	-0.017	0.0027	363228	-0.15	0.04	69374	1
Urate	Gout	rs2269863	T	C	0.5832	0.016	0.0024	363228	-0.034	0.033	69374	8.42018e-154
Urate	Gout	rs2306899	T	C	0.2327	-0.0185	0.0028	363228	-0.052	0.038	69374	1.96127e-11
Urate	Gout	rs2345962	G	A	0.4863	0.0175	0.0024	363228	0.026	0.032	69374	1.23354e-47
Urate	Gout	rs2420148	A	C	0.4058	-0.0149	0.0025	363228	0.0071	0.033	69374	4.37224e-104
Urate	Gout	rs2436969	G	A	0.8593	-0.0262	0.0034	363228	-0.0003	0.047	69374	1
Urate	Gout	rs2472297	T	C	0.2426	-0.0255	0.0027	363228	-0.14	0.044	69337	1
Urate	Gout	rs2480714	T	G	0.7017	0.0167	0.0027	363228	-0.018	0.036	69332	5.82393e-128
Urate	Gout	rs2523162	G	A	0.7795	-0.0172	0.0029	363228	0.014	0.04	69374	1
Urate	Gout	rs255751	T	C	0.683	0.0218	0.0026	363228	0.023	0.035	69374	7.45226e-71
Urate	Gout	rs2808500	G	A	0.3915	-0.0147	0.0025	363228	-0.029	0.033	69359	6.97546e-41
Urate	Gout	rs2823139	A	G	0.3383	0.0184	0.0025	363228	0.035	0.034	69316	8.92832e-61
Urate	Gout	rs2943645	T	C	0.6378	0.0162	0.0025	363228	0.022	0.034	69374	3.65578e-57
Urate	Gout	rs2950790	A	G	0.7552	-0.0153	0.0028	363228	0.0088	0.037	69345	1
Urate	Gout	rs2970581	A	G	0.03705	0.0459	0.0064	363228	0.023	0.085	69374	1
Urate	Gout	rs2973444	C	T	0.08318	-0.0296	0.0043	363228	-0.058	0.065	69374	1.34482e-31
Urate	Gout	rs3117326	T	C	0.09001	0.0433	0.0037	363228	0.05	0.056	69374	3.23309e-18
Urate	Gout	rs3184504	C	T	0.5131	-0.0343	0.0024	363228	-0.057	0.031	69374	3.70623e-55
Urate	Gout	rs354532	T	C	0.5306	0.0145	0.0024	363228	-0.031	0.032	69345	1.836e-144
Urate	Gout	rs3731581	T	A	0.1343	-0.0222	0.0035	363228	-0.076	0.049	69374	1
Urate	Gout	rs3751812	T	G	0.406	0.021	0.0025	363228	0.058	0.032	69374	1.57105e-93
Urate	Gout	rs3760994	A	G	0.4887	-0.0153	0.0024	363228	0.021	0.044	69374	2.60156e-129
Urate	Gout	rs3824359	C	T	0.1454	0.0203	0.0034	363228	-0.069	0.052	69327	1
Urate	Gout	rs3845731	A	G	0.206	0.0219	0.0029	363228	0.071	0.039	69366	1.29946e-113
Urate	Gout	rs3925584	C	T	0.4539	-0.0307	0.0024	363228	-0.08	0.033	69374	0.999947
Urate	Gout	rs4278019	A	T	0.2803	0.0172	0.0027	363228	-0.016	0.035	69356	1
Urate	Gout	rs4285082	T	C	0.9744	-0.0929	0.0084	363228	-0.2	0.11	66182	6.5329e-142
Urate	Gout	rs4293567	A	G	0.3187	0.0261	0.0026	363228	0.04	0.034	69374	3.04962e-48
Urate	Gout	rs4744712	C	A	0.6042	0.0151	0.0024	363228	-0.0021	0.033	69374	5.85223e-96
Urate	Gout	rs4835267	T	C	0.1523	0.0205	0.0037	363228	0.032	0.055	69374	8.75241e-50
Urate	Gout	rs4857330	C	T	0.5591	-0.0141	0.0024	363228	-0.028	0.032	69374	1.79566e-60
Urate	Gout	rs4897160	A	G	0.4817	0.0191	0.0024	363228	0.043	0.032	69374	9.88462e-73
Urate	Gout	rs4916645	A	T	0.3384	0.0167	0.0025	363228	-0.0003	0.0028	69374	0.000339776
Urate	Gout	rs4966019	T	C	0.6299	-0.0411	0.0025	363228	-0.049	0.035	69374	1.53051e-22
Urate	Gout	rs4971092	T	C	0.8754	0.0234	0.0037	363228	0.018	0.056	69374	6.12701e-84
Urate	Gout	rs508205	A	G	0.553	0.0169	0.0024	363228	0.0027	0.034	69374	1.37832e-92
Urate	Gout	rs603424	A	G	0.1861	0.018	0.0031	363228	0.031	0.044	69370	6.17932e-55
Urate	Gout	rs6040060	G	A	0.746	-0.0175	0.0027	363228	-0.082	0.044	69374	7.99023e-145
Urate	Gout	rs6115241	G	C	0.2391	0.0173	0.0029	363228	-0.0093	0.039	69369	1
Urate	Gout	rs624319	A	G	0.4848	-0.0157	0.0024	363228	-0.035	0.033	69206	3.17656e-33
Urate	Gout	rs6479909	T	C	0.3285	0.0161	0.0025	363228	-0.0063	0.034	69364	0.999995
Urate	Gout	rs6591334	G	A	0.6136	-0.0151	0.0025	363228	-0.014	0.034	69374	2.02326e-33
Urate	Gout	rs6656611	C	T	0.6046	0.014	0.0024	363228	0.015	0.034	69374	2.98332e-63
Urate	Gout	rs667515	C	G	0.3785	-0.0155	0.0025	363228	-0.092	0.042	69374	1
Urate	Gout	rs6685323	T	C	0.3047	-0.0148	0.0026	363228	-0.0016	0.035	69374	1.03541e-88
Urate	Gout	rs6708784	G	A	0.4867	-0.0168	0.0024	363228	-0.032	0.033	69374	1.84195e-41
Urate	Gout	rs700750	A	C	0.6209	0.0177	0.0025	363228	-0.023	0.033	69374	2.1527e-139
Urate	Gout	rs7121765	T	C	0.2633	0.017	0.0027	363228	-0.009	0.037	69374	1
Urate	Gout	rs7154553	G	A	0.2066	0.0229	0.003	363228	0.068	0.04	69374	1.18843e-105
Urate	Gout	rs7161366	C	G	0.7127	-0.0165	0.0026	363228	0.068	0.036	69374	1
Urate	Gout	rs7224610	A	C	0.5893	-0.0334	0.0025	363228	-0.048	0.032	69373	5.12056e-42
Urate	Gout	rs7302925	G	A	0.7966	-0.0248	0.003	363228	-0.095	0.041	69374	2.81889e-147
Urate	Gout	rs738409	G	C	0.2262	-0.0234	0.0029	363228	-0.11	0.04	69374	1
Urate	Gout	rs7632	C	T	0.5152	0.0139	0.0024	363228	0.067	0.032	69221	1
Urate	Gout	rs7779637	G	A	0.5547	-0.0168	0.0024	363228	-0.04	0.032	69347	7.34057e-74
Urate	Gout	rs7953249	A	G	0.578	0.0218	0.0024	363228	0.061	0.032	69344	6.63228e-05
Urate	Gout	rs807624	T	G	0.3411	-0.0227	0.0025	363228	-0.026	0.034	69340	3.97749e-68
Urate	Gout	rs833805	G	A	0.883	0.0315	0.004	363228	0.084	0.076	69374	1
Urate	Gout	rs836968	T	C	0.2691	-0.0169	0.0027	363228	-0.069	0.038	69370	1
Urate	Gout	rs896847	A	G	0.5202	0.0251	0.0024	363228	0.012	0.032	69374	4.91168e-99
Urate	Gout	rs921385	T	G	0.3022	0.0165	0.0026	363228	0.0097	0.035	69374	4.21986e-22
Urate	Gout	rs9307594	G	A	0.4783	0.0137	0.0024	363228	0.049	0.033	69317	5.08897e-98
Urate	Gout	rs9442380	C	T	0.9273	0.0285	0.0047	363228	0.048	0.074	66969	6.36362e-46
Urate	Gout	rs9647055	A	G	0.1799	0.0246	0.0032	363228	0.029	0.046	69314	2.77232e-33
Urate	Gout	rs9847710	C	T	0.4153	0.0381	0.0024	363228	0.11	0.033	69374	1.1341e-136
Urate	Gout	rs9895661	T	C	0.8172	0.0275	0.0031	363228	0.038	0.045	69372	1.5969e-60
Urate	Gout	rs9912390	C	G	0.03914	0.0389	0.0067	363228	-0.065	0.11	66178	1
Urate	Gout	rs9932625	A	G	0.2263	0.0237	0.0028	363228	0.019	0.039	69374	2.08324e-18
IGF1	Height	rs10017466	T	C	0.6851	0.0373	0.0026	363228	-0.0033	0.0032	253231	2.96731e-16
IGF1	Height	rs10051292	T	A	0.2405	-0.0229	0.0028	363228	-0.0063	0.0035	251113	8.22722e-41
IGF1	Height	rs10114121	A	G	0.1554	0.0183	0.0033	363228	-0.0021	0.0041	251750	2.59288e-34
IGF1	Height	rs10159299	C	T	0.4564	0.017	0.0024	363228	-0.0027	0.0029	253200	1.1901e-35
IGF1	Height	rs10246481	G	A	0.389	0.0141	0.0025	363228	-0.0065	0.0031	253060	1.32943e-44
IGF1	Height	rs1037169	C	T	0.666	0.0192	0.0026	363228	-0.0045	0.0033	228187	5.80074e-15
IGF1	Height	rs1050331	G	T	0.4723	0.016	0.0024	363228	-0.0032	0.003	253073	8.97364e-37
IGF1	Height	rs10757291	A	G	0.532	-0.0199	0.0024	363228	-0.0077	0.003	236319	1.06102e-10
IGF1	Height	rs10777540	G	T	0.4847	0.0162	0.0024	363228	-0.031	0.0029	252931	3.53706e-104
IGF1	Height	rs1079866	G	C	0.1357	0.0222	0.0035	363228	0.016	0.0043	239659	1
IGF1	Height	rs10834966	C	A	0.217	-0.0219	0.0029	363228	-0.0086	0.0036	250059	1.78132e-46
IGF1	Height	rs10844075	T	G	0.5337	0.024	0.0024	363228	-0.002	0.0029	252909	1.35687e-20
IGF1	Height	rs10857228	C	T	0.7409	0.0236	0.0027	363228	0.013	0.0033	253093	5.46002e-57
IGF1	Height	rs10860203	A	G	0.6932	-0.0148	0.0026	363228	-0.013	0.0034	237558	0.999531
IGF1	Height	rs10860237	A	G	0.3138	0.0309	0.0026	363228	0.0013	0.0031	252574	3.38215e-27
IGF1	Height	rs10869022	C	T	0.7933	0.0222	0.003	363228	0.018	0.0037	251022	3.10604e-69
IGF1	Height	rs10888700	C	T	0.4384	-0.0132	0.0024	363228	0.0027	0.003	253064	7.31299e-20
IGF1	Height	rs11013048	T	C	0.6085	0.0165	0.0024	363228	-0.0087	0.003	252454	5.04477e-05
IGF1	Height	rs11024614	T	C	0.5854	-0.0215	0.0025	363228	0.0046	0.003	253172	1.16911e-40
IGF1	Height	rs11064536	C	T	0.1711	-0.018	0.0032	363228	-0.0038	0.004	251577	3.44556e-35
IGF1	Height	rs11118729	A	T	0.327	-0.0167	0.0026	363228	-0.0003	0.0032	252753	8.0349e-27
IGF1	Height	rs11123170	G	C	0.3642	0.0192	0.0025	363228	0.0028	0.0031	252792	1.62485e-22
IGF1	Height	rs11152071	C	T	0.755	0.0214	0.0028	363228	0.0034	0.0034	253119	6.46719e-34
IGF1	Height	rs11175843	C	G	0.1918	-0.0177	0.0031	363228	-0.0054	0.0037	252852	4.28638e-39
IGF1	Height	rs1127313	A	G	0.4854	-0.0231	0.0024	363228	-0.0068	0.0029	253144	5.26188e-42
IGF1	Height	rs115236209	G	T	0.06493	0.0317	0.0048	363228	0.014	0.022	125021	0.999943
IGF1	Height	rs11556924	T	C	0.3827	-0.0142	0.0025	363228	0.0089	0.0033	237824	9.59531e-05
IGF1	Height	rs11605284	C	T	0.2745	-0.02	0.0027	363228	0.0034	0.0036	226434	1.47439e-17
IGF1	Height	rs1170158	T	G	0.8159	0.0213	0.0031	363228	0.0098	0.0037	253113	1.94245e-49
IGF1	Height	rs11856160	A	G	0.8396	0.0205	0.0033	363228	-0.0027	0.004	249566	3.28486e-19
IGF1	Height	rs11928797	A	C	0.1121	0.0288	0.0037	363228	-0.011	0.005	233915	7.98008e-57
IGF1	Height	rs12108803	G	T	0.04536	0.0315	0.0054	363228	0.016	0.0072	246511	1
IGF1	Height	rs12213882	T	C	0.06565	-0.0324	0.0052	363228	0.0057	0.0062	246741	7.11167e-11
IGF1	Height	rs12294104	T	C	0.1638	0.0215	0.0032	363228	0.014	0.004	252758	0.999993
IGF1	Height	rs12344052	A	G	0.05587	-0.0374	0.0049	363228	-0.035	0.0061	251867	4.39674e-109
IGF1	Height	rs12454712	C	T	0.3795	-0.0187	0.0025	363228	0.0032	0.0044	162527	3.69515e-18
IGF1	Height	rs125124	G	C	0.2958	0.0586	0.0026	363228	0.006	0.0033	240380	2.7941e-18
IGF1	Height	rs12533596	T	G	0.2191	-0.019	0.0029	363228	-0.014	0.0036	250710	7.9819e-60
IGF1	Height	rs1260326	C	T	0.5898	0.0629	0.0025	363228	0.02	0.003	252937	1.91308e-70
IGF1	Height	rs12710648	A	G	0.5091	0.0171	0.0024	363228	-0.0083	0.003	252337	6.12203e-06
IGF1	Height	rs12908960	A	G	0.457	-0.0158	0.0024	363228	0.017	0.0029	251759	1
IGF1	Height	rs12935091	G	A	0.04741	0.0324	0.0056	363228	-0.005	0.0062	244177	1.33077e-42
IGF1	Height	rs13168379	A	G	0.06748	0.027	0.0046	363228	-0.0029	0.0056	253110	4.97806e-37
IGF1	Height	rs13302549	C	T	0.3659	-0.0236	0.0025	363228	-0.009	0.003	252804	2.71073e-47
IGF1	Height	rs13379043	C	T	0.2874	-0.0243	0.0027	363228	-0.0037	0.0037	249556	2.20143e-34
IGF1	Height	rs13384323	T	C	0.1388	-0.0238	0.0035	363228	-0.021	0.0043	253178	2.30826e-76
IGF1	Height	rs1351394	C	T	0.5058	0.0232	0.0024	363228	-0.058	0.0029	251546	1
IGF1	Height	rs1408	A	G	0.5736	-0.0136	0.0024	363228	-0.014	0.003	251023	0.999999
IGF1	Height	rs1430753	G	A	0.8101	-0.0204	0.003	363228	-0.0017	0.0039	247494	2.73651e-25
IGF1	Height	rs1444922	G	A	0.3819	-0.0138	0.0025	363228	0.0019	0.0033	240686	9.51788e-22
IGF1	Height	rs1495741	A	G	0.7738	-0.0268	0.0029	363228	-0.0064	0.0035	253233	1.81086e-14
IGF1	Height	rs1514895	G	A	0.2915	0.0208	0.0026	363228	-0.0033	0.0032	252227	1.91242e-37
IGF1	Height	rs17050272	A	G	0.4197	-0.0228	0.0024	363228	-0.0073	0.0033	243297	3.03629e-43
IGF1	Height	rs17109221	T	C	0.2171	0.0193	0.0029	363228	0.015	0.0036	253214	1
IGF1	Height	rs1713919	A	C	0.293	0.0206	0.0026	363228	-0.055	0.0032	253053	9.55098e-163
IGF1	Height	rs17184256	G	A	0.3197	-0.0148	0.0026	363228	0.012	0.0033	249943	0.999718
IGF1	Height	rs17205463	T	C	0.4385	-0.0386	0.0024	363228	-0.021	0.003	252758	4.8529e-75
IGF1	Height	rs17258904	G	A	0.2732	0.0175	0.0027	363228	0.001	0.0033	253163	9.99072e-27
IGF1	Height	rs17265513	C	T	0.1993	-0.0211	0.003	363228	0.015	0.0039	249284	1
IGF1	Height	rs17299478	T	C	0.154	-0.0309	0.0032	363228	-0.014	0.004	252995	9.23937e-59
IGF1	Height	rs17323117	G	A	0.07788	0.0302	0.0045	363228	0.012	0.0054	251816	0.252333
IGF1	Height	rs17400325	C	T	0.03681	0.0564	0.0062	363228	0.035	0.007	234715	1
IGF1	Height	rs1744769	C	T	0.8138	0.0178	0.0031	363228	0.02	0.0037	253222	1.78246e-74
IGF1	Height	rs17453899	A	G	0.2357	0.0167	0.0028	363228	-0.0021	0.0035	252994	3.60395e-34
IGF1	Height	rs17597773	G	C	0.2422	-0.0443	0.0028	363228	-0.0099	0.0034	253040	1.26336e-47
IGF1	Height	rs17714046	C	T	0.04785	0.041	0.0057	363228	-0.032	0.013	98109	8.09515e-109
IGF1	Height	rs1782652	A	T	0.3937	0.0151	0.0025	363228	0.0079	0.0038	193563	8.69973e-10
IGF1	Height	rs1786342	C	T	0.3982	-0.0165	0.0024	363228	-0.0085	0.003	252232	1.02453e-46
IGF1	Height	rs1815009	T	C	0.7527	0.0205	0.0028	363228	-0.011	0.0034	251283	0.977376
IGF1	Height	rs1821466	C	G	0.1267	0.034	0.0036	363228	0.022	0.0043	249929	1
IGF1	Height	rs1833834	T	C	0.2975	-0.0167	0.0026	363228	-0.0069	0.0033	251728	8.06785e-43
IGF1	Height	rs1883711	C	G	0.03437	-0.0482	0.0071	363228	0.035	0.023	71734	1
IGF1	Height	rs1981267	G	C	0.8808	0.0217	0.0037	363228	-0.0004	0.0047	241446	1.11847e-24
IGF1	Height	rs1986692	G	A	0.3868	0.0143	0.0025	363228	-0.0048	0.0032	249235	1.68479e-40
IGF1	Height	rs1994147	A	T	0.2933	0.0243	0.0027	363228	0.0098	0.0044	200854	5.2823e-06
IGF1	Height	rs199448	G	A	0.2033	0.0209	0.0031	363228	-0.016	0.0037	251884	3.07742e-68
IGF1	Height	rs199752	T	C	0.6917	-0.0359	0.0026	363228	-0.023	0.0032	253115	1
IGF1	Height	rs2023762	C	T	0.49	-0.0146	0.0024	363228	-0.0091	0.003	252493	2.43408e-48
IGF1	Height	rs2040176	T	C	0.8655	-0.0214	0.0034	363228	-0.0009	0.0043	253105	2.56239e-27
IGF1	Height	rs2068888	A	G	0.4549	-0.024	0.0024	363228	-0.0055	0.0031	251343	8.96895e-39
IGF1	Height	rs2076224	T	A	0.2593	0.0167	0.0028	363228	-0.002	0.0036	239892	6.29761e-34
IGF1	Height	rs2208030	C	T	0.5239	-0.0178	0.0024	363228	-0.0082	0.0029	253151	2.66312e-09
IGF1	Height	rs2250014	T	C	0.8358	-0.0213	0.0033	363228	-0.0038	0.004	253190	2.79966e-20
IGF1	Height	rs2286512	G	A	0.6294	-0.0138	0.0025	363228	-0.0091	0.0031	245694	9.2142e-07
IGF1	Height	rs2338115	T	C	0.5486	-0.0133	0.0024	363228	0.023	0.0029	252686	1.58346e-84
IGF1	Height	rs2395655	G	A	0.3959	-0.0139	0.0025	363228	0.012	0.0032	249759	0.999661
IGF1	Height	rs2461249	G	A	0.5049	0.0148	0.0024	363228	-0.0032	0.0029	252732	1.65607e-18
IGF1	Height	rs2503701	T	C	0.6101	0.0141	0.0025	363228	0.02	0.0034	248909	8.32418e-75
IGF1	Height	rs258775	C	A	0.1783	-0.0254	0.0032	363228	0.0093	0.0039	253050	0.00888767
IGF1	Height	rs2657879	G	A	0.1859	-0.0196	0.0031	363228	-0.012	0.0039	251896	6.36321e-55
IGF1	Height	rs2716929	T	A	0.6279	-0.015	0.0025	363228	-0.0016	0.0031	252497	4.75787e-25
IGF1	Height	rs2724373	T	C	0.3521	-0.0189	0.0025	363228	-0.0027	0.0031	251486	1.92338e-32
IGF1	Height	rs2724648	T	C	0.6497	-0.0268	0.0025	363228	-0.03	0.003	253072	1
IGF1	Height	rs272693	A	G	0.8013	0.0168	0.003	363228	0.0043	0.0037	253194	1.65206e-36
IGF1	Height	rs2737205	C	T	0.5714	-0.0228	0.0024	363228	-0.014	0.003	251172	0.999991
IGF1	Height	rs2801482	G	A	0.02864	0.0524	0.0075	363228	0.0053	0.011	205445	2.01174e-19
IGF1	Height	rs2835269	C	A	0.03336	0.0504	0.0067	363228	-0.031	0.012	245055	3.10523e-107
IGF1	Height	rs2870481	G	C	0.8837	0.0203	0.0037	363228	0.0078	0.0046	241437	1.1141e-44
IGF1	Height	rs2871960	C	A	0.4386	-0.0331	0.0024	363228	0.078	0.003	252276	1
IGF1	Height	rs295256	A	G	0.8773	0.0463	0.0037	363228	0.01	0.0046	241184	1.09113e-47
IGF1	Height	rs3134615	A	C	0.2348	-0.0166	0.0028	363228	0.0001	0.0035	251420	7.33892e-26
IGF1	Height	rs34575776	G	A	0.318	0.0176	0.0026	363228	-0.0038	0.0031	253212	2.26772e-38
IGF1	Height	rs3762311	G	T	0.1098	0.0294	0.0037	363228	-0.0088	0.0047	252989	1.51749e-51
IGF1	Height	rs3766921	C	G	0.03296	-0.046	0.0068	363228	0.015	0.012	182857	1
IGF1	Height	rs3786680	T	C	0.08998	0.0273	0.004	363228	0.018	0.0054	250413	1
IGF1	Height	rs378733	A	G	0.3035	-0.0205	0.0026	363228	0.001	0.0033	245017	2.48749e-23
IGF1	Height	rs3791679	G	A	0.2399	0.0165	0.0029	363228	-0.06	0.0035	252225	1.68504e-174
IGF1	Height	rs3811741	A	G	0.7053	0.0156	0.0026	363228	-0.013	0.0032	253156	0.999999
IGF1	Height	rs3829125	G	C	0.1472	0.056	0.0033	363228	0.016	0.004	252159	1
IGF1	Height	rs3858325	T	C	0.4767	0.0196	0.0024	363228	0.008	0.0029	253079	6.02179e-10
IGF1	Height	rs3890746	T	C	0.5734	-0.0198	0.0024	363228	-0.022	0.003	252585	1
IGF1	Height	rs411717	C	T	0.5652	-0.0145	0.0024	363228	-0.0063	0.003	252941	1.30248e-13
IGF1	Height	rs4234797	A	G	0.6091	0.0373	0.0024	363228	-0.004	0.003	253083	1.4762e-14
IGF1	Height	rs4281343	A	G	0.3081	0.0143	0.0026	363228	-0.0003	0.0031	253076	1.36278e-29
IGF1	Height	rs45553335	C	T	0.1587	-0.0207	0.0032	363228	0.0038	0.0041	253092	1.58767e-16
IGF1	Height	rs4703398	A	G	0.03973	-0.0369	0.006	363228	-0.015	0.0075	252523	1.19648e-60
IGF1	Height	rs4719393	G	T	0.3075	-0.0267	0.0026	363228	-0.0011	0.0032	252724	7.23652e-28
IGF1	Height	rs4764939	T	C	0.4702	0.017	0.0024	363228	0.0014	0.0029	253173	1.03246e-25
IGF1	Height	rs4790814	A	G	0.5091	-0.0155	0.0024	363228	-0.0086	0.0032	251316	3.986e-08
IGF1	Height	rs4823324	C	T	0.4057	-0.0164	0.0024	363228	-0.013	0.003	250586	1.24082e-57
IGF1	Height	rs4897182	G	T	0.4628	0.0673	0.0024	363228	0.04	0.0029	253236	1
IGF1	Height	rs4936757	C	T	0.5626	0.0163	0.0024	363228	0.0008	0.0029	252265	4.54198e-28
IGF1	Height	rs4946810	C	A	0.3782	0.0145	0.0025	363228	-0.0001	0.0037	225747	3.99342e-29
IGF1	Height	rs504371	A	C	0.3496	0.0139	0.0025	363228	0.0009	0.0037	196789	1.19934e-26
IGF1	Height	rs569356	G	A	0.1362	0.0269	0.0035	363228	0.0091	0.0041	243076	6.21834e-08
IGF1	Height	rs572169	T	C	0.3092	0.0565	0.0026	363228	0.031	0.0032	253207	1
IGF1	Height	rs5742915	C	T	0.4528	0.0255	0.0024	363228	0.035	0.0031	250615	1
IGF1	Height	rs5755943	C	G	0.1327	0.0275	0.0035	363228	-0.0017	0.0044	251674	3.64034e-34
IGF1	Height	rs585187	T	G	0.4967	0.0157	0.0024	363228	0.0015	0.0029	252124	2.35751e-25
IGF1	Height	rs596703	A	G	0.4393	-0.0143	0.0024	363228	0.0087	0.003	246935	3.20797e-05
IGF1	Height	rs599839	A	G	0.7721	-0.0315	0.0028	363228	-0.019	0.0035	252714	1
IGF1	Height	rs6050422	G	A	0.5351	-0.0134	0.0024	363228	0.0085	0.003	252020	2.17912e-49
IGF1	Height	rs613176	T	C	0.5119	-0.0164	0.0024	363228	-0.0027	0.0029	253044	1.65448e-22
IGF1	Height	rs6437249	C	T	0.6961	0.0165	0.0026	363228	-0.014	0.0033	250818	1
IGF1	Height	rs6473015	C	A	0.2865	0.0198	0.0026	363228	0.037	0.0032	253089	1
IGF1	Height	rs6510033	G	A	0.2715	-0.0197	0.0027	363228	-0.0074	0.0035	251874	9.181e-44
IGF1	Height	rs6564905	C	T	0.6623	0.0163	0.0025	363228	0.0057	0.0032	250341	6.0225e-40
IGF1	Height	rs657155	T	G	0.4548	-0.0192	0.0024	363228	-0.0006	0.003	251696	2.51896e-27
IGF1	Height	rs6602909	C	T	0.3372	0.0203	0.0025	363228	-0.0045	0.0035	215873	2.61518e-40
IGF1	Height	rs6701954	G	T	0.4523	-0.0149	0.0024	363228	0.0035	0.003	251162	9.02001e-18
IGF1	Height	rs6772872	C	A	0.5466	0.0135	0.0024	363228	0.0063	0.003	252381	1.18891e-41
IGF1	Height	rs684818	T	C	0.5286	0.0234	0.0024	363228	-0.0028	0.0029	252832	1.04254e-18
IGF1	Height	rs687339	T	C	0.7807	0.0383	0.0028	363228	-0.0087	0.0035	253069	0.00445912
IGF1	Height	rs6913063	G	C	0.697	-0.0168	0.0026	363228	0.0008	0.0032	253200	5.00042e-31
IGF1	Height	rs6923822	A	G	0.1586	-0.0179	0.0032	363228	-0.0029	0.004	253164	5.12741e-33
IGF1	Height	rs6940544	A	G	0.4778	-0.029	0.0024	363228	-0.0033	0.0029	253241	5.39941e-33
IGF1	Height	rs6974707	A	G	0.2223	0.0185	0.0029	363228	0.019	0.0036	251043	1
IGF1	Height	rs7079868	A	C	0.06301	0.0299	0.0049	363228	0.018	0.0063	243956	1
IGF1	Height	rs708108	C	T	0.6159	-0.0143	0.0024	363228	-0.0045	0.0032	249514	5.8816e-18
IGF1	Height	rs708727	A	G	0.413	-0.0175	0.0024	363228	-0.0054	0.003	253058	4.11354e-39
IGF1	Height	rs7102237	C	A	0.2925	0.0162	0.0026	363228	-0.012	0.0033	252797	4.01912e-58
IGF1	Height	rs7216472	G	A	0.3854	-0.0148	0.0025	363228	-0.011	0.0038	208560	6.29014e-53
IGF1	Height	rs7256521	A	G	0.5187	-0.015	0.0024	363228	-0.0022	0.0033	244189	1.35455e-23
IGF1	Height	rs7261425	G	C	0.2812	-0.0497	0.0027	363228	-0.021	0.0034	252419	4.76474e-74
IGF1	Height	rs7267595	C	A	0.4909	-0.014	0.0024	363228	-0.0078	0.003	241333	3.04702e-45
IGF1	Height	rs730551	T	C	0.4638	-0.0154	0.0024	363228	0.0073	0.0029	252940	1.62552e-08
IGF1	Height	rs7314285	G	T	0.06945	0.0541	0.0046	363228	0.0088	0.0063	249683	4.32059e-11
IGF1	Height	rs7395496	G	A	0.8418	-0.0395	0.0033	363228	-0.012	0.004	253128	0.0474241
IGF1	Height	rs747312	C	T	0.4467	0.0147	0.0024	363228	-0.0024	0.003	253070	1.01937e-34
IGF1	Height	rs7517340	C	T	0.8212	0.0347	0.0031	363228	-0.0079	0.0039	250224	2.45617e-05
IGF1	Height	rs7560794	A	G	0.2209	-0.0194	0.0029	363228	0.0014	0.0035	251690	1.84944e-22
IGF1	Height	rs7790246	T	C	0.2812	0.0172	0.0026	363228	0.015	0.0033	253140	1
IGF1	Height	rs7873302	C	T	0.4754	-0.0149	0.0024	363228	-0.0056	0.0031	237540	7.88955e-40
IGF1	Height	rs7910087	C	T	0.5428	-0.0156	0.0024	363228	-0.0078	0.003	252110	4.49182e-10
IGF1	Height	rs7940893	C	T	0.1399	-0.0204	0.0035	363228	0.0028	0.0043	251467	5.62311e-19
IGF1	Height	rs8015400	A	C	0.6793	0.0156	0.0026	363228	0.0023	0.0031	252774	9.09336e-32
IGF1	Height	rs8084351	A	G	0.5193	-0.0159	0.0024	363228	0.0099	0.0029	253066	5.26364e-53
IGF1	Height	rs8122798	T	G	0.2702	0.021	0.0027	363228	0.021	0.0034	241126	1
IGF1	Height	rs856540	G	A	0.6234	0.1096	0.0025	363228	0.0036	0.0031	251076	1.61659e-26
IGF1	Height	rs928976	T	C	0.3075	0.0144	0.0026	363228	-0.009	0.0032	251739	1.08873e-50
IGF1	Height	rs9297994	A	G	0.6563	-0.0267	0.0025	363228	0.004	0.0031	246862	1.14157e-39
IGF1	Height	rs9310077	G	A	0.854	0.0288	0.0033	363228	0.0086	0.004	253217	7.3691e-46
IGF1	Height	rs9322332	A	C	0.4617	0.0262	0.0024	363228	0.031	0.0031	250826	1
IGF1	Height	rs9472536	C	T	0.1444	-0.0194	0.0034	363228	0.02	0.0044	253057	1
IGF1	Height	rs954680	G	C	0.6934	0.0218	0.0026	363228	0.0044	0.0033	251031	2.6454e-36
IGF1	Height	rs9549100	A	G	0.1871	0.0407	0.0031	363228	-0.003	0.0037	253232	1.69925e-38
IGF1	Height	rs9583151	C	T	0.4988	0.0145	0.0024	363228	0.002	0.0029	253020	4.91686e-24
IGF1	Height	rs9843214	C	T	0.4534	0.0212	0.0024	363228	0.015	0.003	247978	1
IGF1	Height	rs9886703	T	A	0.8354	-0.0195	0.0032	363228	-0.009	0.004	252863	1.63168e-07
Alcohol	CAD	rs10085696	G	A	0.201	-0.0160517	0.00249471	537349	-0.00097942	0.00621341	1163670	0
Alcohol	CAD	rs10753661	A	G	0.702	-0.0113656	0.00207506	535425	-0.00364032	0.00540895	1165530	0
Alcohol	CAD	rs1123285	G	C	0.339	-0.0124183	0.00204989	537349	-0.00681223	0.00523344	1160840	0
Alcohol	CAD	rs11860773	C	T	0.176	-0.0150051	0.00244381	535425	-0.00546461	0.00638337	1151260	0
Alcohol	CAD	rs1229984	C	T	0.953	0.188115	0.00617852	537349	0.0643622	0.0131845	1153410	0
Alcohol	CAD	rs1260326	C	T	0.595	0.023812	0.00198433	537349	-0.0163546	0.00507331	1165540	0
Alcohol	CAD	rs13107325	T	C	0.0654	-0.0364548	0.00391286	537349	-0.00753763	0.0112006	1122710	0
Alcohol	CAD	rs13332432	G	C	0.296	0.014005	0.00214072	535425	-0.00976288	0.005532	1162620	0
Alcohol	CAD	rs1387766	A	G	0.622	-0.010827	0.00198336	537349	0.00278419	0.00506611	1165240	0
Alcohol	CAD	rs153106	C	T	0.409	-0.0136118	0.00195858	535425	-0.00121272	0.00502778	1165570	0
Alcohol	CAD	rs16854020	A	G	0.127	0.018083	0.0029068	537349	0.00766511	0.00750724	1156100	0
Alcohol	CAD	rs1713676	G	A	0.522	-0.0106123	0.00193111	537349	-0.0175227	0.00489544	1163970	0
Alcohol	CAD	rs17177078	T	C	0.0664	-0.0249627	0.00408184	535425	0.00328402	0.0109038	1131010	0
Alcohol	CAD	rs2049045	C	G	0.189	-0.0137683	0.00250539	537349	-0.0172466	0.00658586	1156620	0
Alcohol	CAD	rs2299409	A	G	0.493	-0.0105546	0.00193346	537349	0.0109905	0.00491756	1163580	0
Alcohol	CAD	rs283408	T	G	0.572	-0.0155419	0.00193819	537349	-0.00910838	0.00497175	1165570	0
Alcohol	CAD	rs28601761	G	C	0.405	0.0112989	0.00195507	537349	-0.0478753	0.00503728	1163750	1
Alcohol	CAD	rs28680958	A	G	0.23	-0.0135848	0.0023684	535425	0.00715395	0.00594812	1165650	0
Alcohol	CAD	rs28712821	A	G	0.594	0.0283339	0.00197411	537349	0.00476096	0.0050214	1165520	0
Alcohol	CAD	rs28732378	G	A	0.729	-0.0167274	0.00219076	533585	-0.00066861	0.00550637	1165510	0
Alcohol	CAD	rs28929474	T	C	0.0154	-0.0476809	0.00713966	537349	-0.135589	0.0218271	1089070	1
Alcohol	CAD	rs331939	A	G	0.339	-0.0119016	0.00202921	537349	0.00739353	0.00513733	1163640	0
Alcohol	CAD	rs34121753	G	A	0.532	0.0110694	0.00195072	537349	0.00154662	0.00521256	1153430	0
Alcohol	CAD	rs34704785	T	C	0.412	-0.0105815	0.00193514	537349	0.0092002	0.00516625	1162790	0
Alcohol	CAD	rs3814877	T	G	0.381	-0.0112752	0.00197174	535425	0.00352957	0.00500175	1165590	0
Alcohol	CAD	rs4233567	T	C	0.34	-0.0125899	0.00201085	537349	0.00278797	0.00539398	1159040	0
Alcohol	CAD	rs4309187	C	A	0.697	0.0147908	0.00208756	537349	0.0114766	0.00537169	1163900	0
Alcohol	CAD	rs4752999	T	C	0.321	-0.0145643	0.00207008	533585	-0.00988533	0.00523921	1162050	0
Alcohol	CAD	rs4916723	C	A	0.404	-0.0112709	0.00195315	537349	0.00340951	0.0052042	1138350	0
Alcohol	CAD	rs528301	A	G	0.605	0.0155919	0.00194899	537349	0.00243655	0.00512748	1154210	0
Alcohol	CAD	rs55872084	T	G	0.218	0.0127314	0.0022684	537349	-0.0013795	0.00585419	1164720	0
Alcohol	CAD	rs55932213	G	A	0.701	0.0124767	0.002216	537349	0.00792802	0.00572543	1165520	0
Alcohol	CAD	rs6106989	A	G	0.628	0.0108994	0.00198336	537349	0.00314663	0.00512701	1159000	0
Alcohol	CAD	rs6573197	T	C	0.726	-0.0122755	0.00213689	537349	-0.0167361	0.0054793	1160770	0
Alcohol	CAD	rs6739804	C	T	0.66	-0.0129688	0.00208202	537349	0.0207893	0.0053018	1158980	0
Alcohol	CAD	rs682011	C	T	0.567	0.0110068	0.00194575	537349	0.00417959	0.00501154	1161190	0
Alcohol	CAD	rs6951574	C	T	0.459	0.0127525	0.00193576	537349	0.00346214	0.00541297	1077110	0
Alcohol	CAD	rs7106546	T	G	0.755	0.0130275	0.00228869	537349	-0.00087003	0.00578194	1161170	0
Alcohol	CAD	rs76640332	A	G	0.204	-0.0210081	0.00238944	537349	0.0141552	0.00697514	1082090	0
Alcohol	CAD	rs79616692	C	G	0.11	0.0188085	0.00315231	535425	-0.0143496	0.00837171	1123900	0
Alcohol	CAD	rs838145	A	G	0.584	-0.0157978	0.00194017	537349	-0.00769336	0.00510875	1164000	0
