## Supplementary Table 5 for "CaPri: Bayesian Mendelian randomization for joint estimation of causal and pleiotropic effects"

### Sheet: positive_control_results
Table S5. Mendelian randomization results for positive control and exploratory analyses.
Exposure	Outcome	Method	beta (log-OR)	standard error	P		Exposure	Outcome	Method	PP.causal	Estimated causal effect (log-OR)	Estimated pleiotropic effect (log-OR)
LDL	CAD	Inverse variance weighted	0.392507	0.0402736	1.91847e-22		LDL	CAD	CaPri	1	0.407026	-0.0273618
LDL	CAD	Inverse variance weighted (fixed effects)	0.392507	0.0114342	3.06422e-258		Urate	Gout	CaPri	1	1.59185	-0.0569443
LDL	CAD	Simple median	0.394523	0.0311644	9.92154e-37		IGF1	Height	CaPri	0.999998	0.0368704	0.0221576
LDL	CAD	Weighted median	0.361336	0.0308884	1.30333e-31		Alcohol	CAD	CaPri	1	0.319171	-0.0859262
LDL	CAD	Penalised weighted median	0.312708	0.0295049	3.02801e-26
LDL	CAD	Simple mode	0.415383	0.0777706	8.45993e-07
LDL	CAD	Weighted mode	0.303049	0.157519	0.0579258
LDL	CAD	MR Egger	0.452445	0.0598268	6.16949e-11
LDL	CAD	MR PRESSO	0.378695	0.0231779	6.97253e-25
Urate	Gout	Inverse variance weighted	0.964093	0.133498	5.13111e-13
Urate	Gout	Inverse variance weighted (fixed effects)	0.964093	0.106344	1.23659e-19
Urate	Gout	Simple median	1.43713	0.217314	3.76254e-11
Urate	Gout	Weighted median	0.572878	0.177423	0.00124274
Urate	Gout	Penalised weighted median	1.53393	0.239283	1.45028e-10
Urate	Gout	Simple mode	1.54384	1.81102	0.395597
Urate	Gout	Weighted mode	0.0939659	2.66597	0.97194
Urate	Gout	MR Egger	2.64388	0.31733	1.31775e-13
Urate	Gout	MR PRESSO	1.60038	0.141477	9.94702e-21
IGF1	Height	Inverse variance weighted	0.137914	0.0457753	0.00258814
IGF1	Height	Inverse variance weighted (fixed effects)	0.137914	0.0100011	2.93513e-43
IGF1	Height	Simple median	0.142857	0.0259844	3.84544e-08
IGF1	Height	Weighted median	0.140898	0.0275226	3.06545e-07
IGF1	Height	Penalised weighted median	0.14684	0.0283829	2.29714e-07
IGF1	Height	Simple mode	0.0251317	0.100954	0.803693
IGF1	Height	Weighted mode	0.0752818	0.259386	0.771977
IGF1	Height	MR Egger	0.289185	0.0940939	0.00245165
IGF1	Height	MR PRESSO	0.11668	0.0245183	5.10334e-06
Alcohol	CAD	Inverse variance weighted	0.145395	0.112024	0.194323
Alcohol	CAD	Inverse variance weighted (fixed effects)	0.145395	0.0453933	0.00136001
Alcohol	CAD	Simple median	0.13972	0.0969496	0.149538
Alcohol	CAD	Weighted median	0.329255	0.0671688	9.49118e-07
Alcohol	CAD	Penalised weighted median	0.333966	0.0679699	8.94916e-07
Alcohol	CAD	Simple mode	0.224554	0.15962	0.167207
Alcohol	CAD	Weighted mode	0.309078	0.712955	0.666968
Alcohol	CAD	MR Egger	0.382049	0.169924	0.0302798
Alcohol	CAD	MR PRESSO	0.136852	0.0910575	0.14183
